# Cellular and Transcriptional Signature of the Nasal Mucosa is Associated with Susceptibility to Pneumococcal Carriage in Older Adults

**DOI:** 10.1101/2023.11.16.23298619

**Authors:** Britta C. Urban, André N. A. Gonçalves, Dessi Loukov, Fernando M. Passos, Jesús Reiné, Patrícia Gonzalez-Dias, Carla Solórzano-Gonzalez, Elena Mitsi, Elissavet Nikolaou, Daniel O’Connor, Andrea M. Collins, Hugh Adler, Jamie Rylance, Stephen B. Gordon, Simon P. Jochems, Helder I. Nakaya, Daniela M. Ferreira

**Affiliations:** Oxford Vaccine Group, University of Oxford, Oxford, United Kingdom; Clinical Sciences, Liverpool School of Tropical Medicine, Liverpool, United Kingdom; NIHR Oxford Biomedical Research Centre, Oxford, UK; Infection, Immunity and Global Health, Murdoch Children’s Research Institute, Parkville, Victoria, Australia; Department of Microbiology and Immunology at the Peter Doherty Institute for Infection and Immunity, The University of Melbourne, Parkville, Victoria, Australia; Malawi-Liverpool-Wellcome Clinical Research Programme, Blantyre, Malawi; Department of Parasitology, Leiden University Centre for Infectious Diseases, Leiden University Medical Centre, Leiden, the Netherlands; Hospital Israelita Albert Einstein, São Paulo, Brazil; Department of Clinical and Toxicological Analyses, School of Pharmaceutical Sciences, University of São Paulo, São Paulo, Brazil

**Author notes:** These authors contributed equally (Britta C. Urban, André N. A. Gonçalves). Corresponding authors: Britta Urban, Daniela Ferreira. Contributions: Obtained funding: SBG, DMF Study design: HA, DMF, JRy Obtained ethical approval: HA, JRy Data collection: HA, AC, JR, SJ, CS, EM, EN Data analyses: DL, FMP, BU, ANAG, PGD Manuscript preparation: BU, ANAG, DO, DMF, HN, SJ. All authors contributed to the manuscript and approved the final version submitted for publication.

## Abstract

*Streptococcus pneumoniae* colonization in the upper respiratory tract is linked to pneumococcal disease development, predominantly affecting the very young and older adults. As the global population ages and comorbidities increase, there is a heightened concern about this infection. We investigated the immunological responses of older adults to pneumococcal controlled human infection by analysing the cellular composition and gene expression in the nasal mucosa. Our comparative analysis with younger adults revealed distinct gene expression patterns in older individuals susceptible to colonization, highlighted by neutrophil activation and elevated levels of CXCL9 and CXCL10. Unlike younger adults challenged with pneumococcus, older adults did not show recruitment of monocytes into the nasal mucosa following nasal colonization. These findings suggest age-associated cellular changes, in particular enhanced mucosal inflammation, that may predispose older adults to pneumococcal colonization. If similar changes are observed in the lung of susceptible older adults, these may explain the increased risk of pneumococcal disease in vulnerable populations.
