## Supplementary Figure 1 for "Cellular and Transcriptional Signature of the Nasal Mucosa is Associated with Susceptibility to Pneumococcal Carriage in Older Adults"

### Sheet: Sheet1
			All samples				RNA-Seq
	Variables	Total (n = 57)	Protected (n = 35)	Susceptible (n = 22)	p		Protected (n = 24)	Susceptible (n = 17)	p
	Sex, n (%)				0.187				0.45
	F	34 (60)	18 (51)	16 (73)			12 (50)	12 (71)
	M	23 (40)	17 (49)	6 (27)			12 (50)	5 (29)
	Age, Mean ± SD	64.49 ± 7.53	65.23 ± 7.24	63.32 ± 8.01	0.368		66.04 ± 8.14	65 ± 7.3	0.138
	Ex-smoker, n (%)				0.206				0.287
	N	37 (65)	20 (57)	17 (77)			12 (50)	13 (76)
	Y	20 (35)	15 (43)	5 (23)			12 (50)	4 (24)
	HTN, n (%)				0.458				0.63
	N	48 (84)	28 (80)	20 (91)			20 (83)	15 (88)
	Y	9 (16)	7 (20)	2 (9)			4 (17)	2 (12)
	Renal disease, n (%)				1				0.84
	N	54 (95)	33 (94)	21 (95)			23 (96)	16 (94)
	Y	3 (5)	2 (6)	1 (5)			1 (4)	1 (6)
	Previous malignancy, n (%)				1				0.281
	N	56 (98)	34 (97)	22 (100)			24 (100)	17 (100)
	Y	1 (2)	1 (3)	0 (0)			0 (0)	0 (0)
	Statin, n (%)				1				1
	N	49 (86)	30 (86)	19 (86)			20 (83)	14 (82)
	Y	8 (14)	5 (14)	3 (14)			4 (17)	3 (18)
	Charlson index, n (%)				0.399				0.072
	1	15 (26)	8 (23)	7 (32)			6 (25)	3 (18)
	2	27 (47)	15 (43)	12 (55)			9 (38)	12 (71)
	3	13 (23)	10 (29)	3 (14)			8 (33)	2 (12)
	4	2 (4)	2 (6)	0 (0)			1 (4)	0 (0)
	Charlson index ignoring age, n (%)				1				0.281
	0	56 (98)	34 (97)	22 (100)			24 (100)	17 (100)
	2	1 (2)	1 (3)	0 (0)			0 (0)	0 (0)
