## Supplementary Figure 2 for "Cellular and Transcriptional Signature of the Nasal Mucosa is Associated with Susceptibility to Pneumococcal Carriage in Older Adults"

### Sheet: Older study participants
	Gene Set Variation Analysis (GSVA) score
	Protected			Susceptible
Pathway	-5 days post-challenge	2 days post-challenge	9 days post-challenge	-5 days post-challenge	2 days post-challenge	9 days post-challenge
Formation of the cornified envelope	-0.302546	-0.0776685	-0.377859	0.688146	-0.389953	0.596725
Nitric oxide stimulates guanylate cyclase	-0.108923	0.0732398	-0.464047	0.578641	-0.0133284	0.251872
Rap1 signalling	-0.0926811	-0.194892	-0.250983	0.553012	0.180447	0.507566
Antimicrobial peptides	0.0183874	-0.155956	-0.0585371	0.522438	0.330361	0.425881
Growth hormone receptor signaling	-0.377453	-0.588351	-0.551849	0.507532	0.12515	0.593481
Regulation of gene expression in late stage (branching morphogenesis) pancreatic bud precursor cells	0.0357574	-0.266564	0.0775011	0.503428	0.355839	0.434578
Receptor-type tyrosine-protein phosphatases	-0.239154	0.0848548	-0.415175	0.503413	0.228794	0.281753
eNOS activation and regulation	-0.00603212	0.416154	-0.00551108	0.503024	0.297185	0.599298
Tie2 Signaling	0.0706477	0.0431934	-0.314911	0.488343	-0.261867	0.45314
Signaling by EGFR	-0.0400342	-0.235125	-0.388919	0.424646	0.0477116	0.409213
Diseases associated with the TLR signaling cascade	0.0993633	-0.517693	-0.210905	0.405316	0.433695	0.492954
Scavenging by Class A Receptors	0.264998	0.363319	-0.29815	0.405117	0.284532	0.53487
Signaling by EGFR in Cancer	0.043598	-0.258413	-0.332166	0.404955	-0.138822	0.383805
GPVI-mediated activation cascade	-0.0613621	-0.295181	-0.232308	0.404726	0.265911	0.526107
Triglyceride metabolism	-0.296016	0.0706843	-0.325517	0.386204	-0.0841891	0.303216
Signaling by SCF-KIT	-0.234403	-0.391388	-0.315489	0.382023	-0.25728	0.429939
HDMs demethylate histones	-0.518121	-0.124073	-0.0605688	0.373925	-0.237658	0.0478358
Platelet sensitization by LDL	0.161363	0.00224383	-0.267177	0.370004	0.218093	0.372432
Syndecan interactions	0.197283	-0.32335	-0.423534	0.367626	0.308635	0.625308
Neurotransmitter release cycle	0.220571	0.222015	-0.010019	0.355004	0.316164	0.290223
Response to elevated platelet cytosolic Ca2+	0.185593	-0.0678034	-0.0347801	0.353883	0.224494	0.437888
Neutrophil degranulation	-0.11018	-0.281771	-0.197196	0.352963	0.271449	0.440058
Toll-like Receptor Cascades	-0.0890915	-0.266017	-0.303853	0.349423	0.0972856	0.36972
Biosynthesis of specialized proresolving mediators (SPMs)	0.187093	-0.00527123	0.0784774	0.349166	0.236488	0.154071
Signaling by Type 1 Insulin-like Growth Factor 1 Receptor (IGF1R)	-0.0689769	-0.131864	-0.197683	0.346213	-0.0321498	0.215564
Phase 0 - rapid depolarisation	0.187813	0.172275	0.220547	0.343809	0.126355	-0.0776769
DAP12 interactions	-0.135119	-0.426634	-0.279639	0.340703	0.00234507	0.476562
Cell-cell junction organization	0.097408	0.0480007	-0.169462	0.328027	-0.115069	0.300902
Listeria monocytogenes entry into host cells	-0.287339	-0.194648	-0.477595	0.324131	0.0149124	0.379595
Oncogenic MAPK signaling	-0.0723357	0.0130939	-0.221276	0.319584	0.0820694	0.353599
Common Pathway of Fibrin Clot Formation	0.170955	-0.286365	-0.205625	0.316649	0.394245	0.53503
Signaling by NOTCH3	-0.338974	-0.30568	-0.310089	0.316555	0.0180342	0.163755
Integrin alphaIIb beta3 signaling	-0.0547841	-0.434092	-0.398118	0.313396	0.338116	0.503533
Pre-NOTCH Expression and Processing	0.0770333	-0.0302433	0.00771759	0.296923	0.0401764	0.242205
Gap junction trafficking and regulation	-0.0692548	-0.203834	-0.41328	0.292007	-0.0487194	0.200813
GPCR ligand binding	-0.0237917	-0.167736	-0.188304	0.27176	0.150878	0.323852
Signaling by NTRKs	0.00720697	-0.189865	-0.363565	0.266626	0.0854102	0.363814
Signaling by NOTCH2	-0.317085	-0.347654	-0.287479	0.265272	0.137758	0.143145
Signaling by Interleukins	-0.177531	-0.374932	-0.364085	0.252762	-0.00747291	0.458763
Signaling by MET	0.0954925	-0.122336	-0.292495	0.250749	0.169374	0.446117
Platelet Aggregation (Plug Formation)	0.0250434	-0.264882	-0.217106	0.250309	0.304929	0.392818
tRNA processing in the mitochondrion	0.723998	0.293128	0.362859	0.249193	-0.335793	0.334255
ROS, RNS production in phagocytes	-0.0373768	-0.259114	-0.316474	0.247713	0.278526	0.382964
Uptake and actions of bacterial toxins	0.0226127	-0.0195313	-0.218298	0.242534	0.267348	0.281529
Signaling by ERBB4	0.143447	0.0310833	-0.244911	0.242383	0.163224	0.271919
Deadenylation of mRNA	-0.0157427	0.199007	0.0208801	0.232619	-0.00095217	0.176809
Signaling by PDGF	0.0750176	-0.207697	-0.400489	0.230927	-0.114375	0.48122
PI3K/AKT Signaling in Cancer	-0.100979	-0.225038	-0.349734	0.228764	-0.0966635	0.376612
Signaling by PTK6	-0.131058	-0.194816	-0.27485	0.225753	0.124875	0.351268
Nucleotide-binding domain, leucine rich repeat containing receptor (NLR) signaling pathways	-0.160172	-0.369369	-0.38258	0.22472	0.0944136	0.43531
Signaling by ERBB2	0.0723795	0.115283	-0.100091	0.224113	-0.0281876	0.229876
EPH-Ephrin signaling	-0.130103	-0.27665	-0.413516	0.222526	0.1136	0.272025
Signaling by NOTCH1	-0.1625	-0.186706	-0.216152	0.221413	-0.0648619	0.25848
Phase 2 - plateau phase	0.286193	0.165943	0.304124	0.219871	0.0976098	-0.206037
Signaling by BMP	0.0674793	0.182043	-0.073254	0.218597	-0.197346	0.191942
Signaling by Insulin receptor	-0.0456948	-0.0612832	-0.207282	0.208994	0.0915092	0.255486
RET signaling	0.110294	-0.249823	-0.169309	0.20812	-0.0340216	0.332689
RAB geranylgeranylation	-0.106623	-0.15375	-0.218098	0.204229	-0.00448752	0.205381
Rho GTPase cycle	-0.0635423	-0.156799	-0.108153	0.200112	0.122261	0.396614
Caspase activation via extrinsic apoptotic signalling pathway	-0.0729816	-0.420581	-0.369734	0.198408	0.176829	0.42895
Platelet calcium homeostasis	0.285141	0.0260351	0.130617	0.197877	0.400892	0.195276
Clathrin-mediated endocytosis	-0.0039988	-0.0819682	-0.190809	0.185332	0.0222944	0.306225
Transport of bile salts and organic acids, metal ions and amine compounds	0.172914	0.126983	-0.063697	0.185038	0.156058	0.286569
Metabolism of steroids	-0.0376594	-0.0222472	-0.115057	0.180589	0.0474661	-0.0722373
Regulation of insulin secretion	0.255225	0.180756	0.0593173	0.176422	0.195359	0.263527
Signaling by NOTCH1 in Cancer	-0.233079	-0.188033	-0.288182	0.175617	-0.234571	0.103826
Intrinsic Pathway of Fibrin Clot Formation	0.133058	-0.431045	-0.136086	0.175364	0.239342	-0.0464378
Signaling by TGF-beta Receptor Complex	-0.00570726	-0.0514698	-0.352877	0.169543	0.00410851	0.393185
Cell-extracellular matrix interactions	0.211157	-0.20528	0.0754859	0.169191	0.34319	0.480371
Ion homeostasis	-0.097294	0.0399871	-0.0167921	0.166661	0.198993	0.312934
Signaling by VEGF	0.0647259	-0.1167	-0.274925	0.162033	0.0194224	0.403515
Diseases associated with O-glycosylation of proteins	0.208054	-0.0215768	-0.177501	0.159268	0.267888	0.327423
Amino acid synthesis and interconversion (transamination)	-0.104563	0.0604153	-0.148087	0.158731	-0.00499908	-0.177755
Molecules associated with elastic fibres	0.159562	0.253248	-0.167305	0.155114	0.516109	0.587081
L1CAM interactions	0.125286	-0.135571	-0.128897	0.154508	0.16861	0.130894
Carboxyterminal post-translational modifications of tubulin	0.313518	0.225174	0.375119	0.150504	0.430663	-0.174514
Metabolism of fat-soluble vitamins	-0.0160545	0.172027	-0.0182763	0.15033	0.227406	0.123349
Synthesis, secretion, and deacylation of Ghrelin	0.0289972	-0.152793	-0.541717	0.145928	0.112506	0.339196
Cellular Senescence	-0.267221	-0.273101	-0.281064	0.131209	-0.135797	0.167199
Neurotransmitter receptors and postsynaptic signal transmission	-0.0599929	0.0254994	-0.0867681	0.130813	0.214004	0.220661
WNT ligand biogenesis and trafficking	-0.012587	0.0426462	-0.206995	0.12954	-0.0451185	-0.0134915
Inwardly rectifying K+ channels	-0.271776	-0.0212688	-0.370525	0.128147	0.278455	0.285329
Insulin processing	0.296302	0.151261	-0.0792454	0.127135	0.0323028	0.0419758
ABC transporters in lipid homeostasis	-0.132063	0.554893	0.158004	0.123659	0.0214133	-0.244605
Immunoregulatory interactions between a Lymphoid and a non-Lymphoid cell	0.0365354	-0.149963	-0.345704	0.119547	0.0647634	0.294307
Signal amplification	0.0558636	0.0417747	-0.384413	0.118655	0.0448596	0.379718
Netrin-1 signaling	0.158525	0.126934	-0.119195	0.111758	0.0244419	0.120388
Post-translational modification: synthesis of GPI-anchored proteins	0.0557911	0.039503	-0.0142062	0.111654	-0.0791493	0.138837
Regulation of lipid metabolism by Peroxisome proliferator-activated receptor alpha (PPARalpha)	-0.0256858	-0.0789983	-0.0581987	0.108276	0.0346573	0.284424
Plasma lipoprotein remodeling	0.104748	0.102884	-0.106176	0.1042	0.146307	0.134822
MAPK1/MAPK3 signaling	-0.0897865	-0.254049	-0.304884	0.104111	-0.0546956	0.337843
Thrombin signalling through proteinase activated receptors (PARs)	0.212762	0.180788	-0.071365	0.101946	0.182184	0.371599
C-type lectin receptors (CLRs)	-0.149437	-0.323087	-0.300909	0.101588	0.0149902	0.322266
RHO GTPase Effectors	-0.331338	-0.308575	-0.372769	0.0994677	-0.116839	0.220846
Voltage gated Potassium channels	-0.168717	-0.250265	-0.36211	0.0993569	-0.221245	0.0411141
Phase 4 - resting membrane potential	-0.426471	-0.453713	-0.471907	0.0981085	0.148461	0.384657
Kinesins	-0.357812	-0.299226	-0.269829	0.0969751	0.159576	0.0475889
Incretin synthesis, secretion, and inactivation	-0.00325888	0.37611	-0.316503	0.0934169	0.113543	0.194589
Semaphorin interactions	-0.012127	-0.311742	-0.365002	0.0874805	0.0348808	0.419197
Sphingolipid metabolism	0.0739013	0.28889	-0.0230064	0.0870218	0.117051	0.108431
Apoptotic execution phase	-0.277102	-0.0272233	-0.337776	0.0840216	-0.215831	0.413933
Transport of inorganic cations/anions and amino acids/oligopeptides	0.228268	0.0624814	-0.048325	0.083726	0.162242	0.304751
Meiotic synapsis	-0.272374	-0.0309049	-0.140165	0.0803318	-0.0430598	-0.231293
DDX58/IFIH1-mediated induction of interferon-alpha/beta	-0.294096	-0.307469	-0.407366	0.0784396	-0.0743168	0.344108
p75 NTR receptor-mediated signalling	-0.0902963	-0.162242	-0.236348	0.0782853	-0.00205387	0.268203
Fcgamma receptor (FCGR) dependent phagocytosis	0.262885	0.130353	-0.288753	0.0759425	-0.00995433	0.259528
Transcriptional activation of mitochondrial biogenesis	-0.0129248	-0.0765253	-0.110529	0.0732291	-0.0998946	0.109641
ESR-mediated signaling	-0.0610699	-0.0790011	-0.136279	0.0703685	0.111041	0.239023
Translocation of SLC2A4 (GLUT4) to the plasma membrane	-0.0182238	0.0857511	-0.073531	0.0593446	-0.177627	0.0204383
Deregulated CDK5 triggers multiple neurodegenerative pathways in Alzheimer's disease models	-0.453122	-0.275094	-0.464253	0.0576541	-0.190894	0.343882
Prostacyclin signalling through prostacyclin receptor	-0.000108621	0.0891027	-0.349075	0.0562138	0.0805256	0.292484
Stimuli-sensing channels	-0.00373167	0.0161293	-0.15409	0.054421	0.0747588	0.0376053
Signaling by WNT in cancer	0.162789	0.044792	-0.252943	0.0535659	-0.182911	0.227763
Protein ubiquitination	-0.163171	-0.238804	-0.353409	0.0529696	-0.15205	0.142268
CDO in myogenesis	-0.274788	-0.0917595	-0.405561	0.0472326	0.0448122	0.202934
Post-translational protein phosphorylation	0.301502	-0.00365695	0.0724296	0.0422643	0.261169	0.414642
Activation of anterior HOX genes in hindbrain development during early embryogenesis	0.0142198	-0.0116274	-0.160337	0.0370237	0.178522	0.339371
Synthesis of IP3 and IP4 in the cytosol	-0.298424	0.0411863	-0.0303346	0.035774	0.00531006	0.054778
Phospholipid metabolism	-0.031995	0.0989917	-0.0138989	0.0341289	0.0300459	0.120135
Post-chaperonin tubulin folding pathway	-0.0263161	-0.209993	0.0892914	0.0319006	0.211553	0.0251939
Ion transport by P-type ATPases	-0.198407	0.0572993	0.0270625	0.0281084	-0.00589456	0.155808
rRNA processing in the mitochondrion	0.687921	0.298848	0.293545	0.0249671	-0.463624	0.251237
O-linked glycosylation	0.235797	0.0138571	0.131424	0.0239193	0.344355	0.228744
Glucagon signaling in metabolic regulation	0.0829118	0.0308839	-0.245458	0.0218728	0.183391	0.235515
NCAM signaling for neurite out-growth	0.105624	0.019519	-0.128791	0.0202204	0.0635993	0.196045
Rab regulation of trafficking	-0.170457	-0.074669	-0.245027	0.0170126	-0.017633	0.209068
Intraflagellar transport	0.386227	0.513502	0.711805	0.0127578	0.392857	-0.697922
Chaperonin-mediated protein folding	0.0465857	-0.164633	-0.210965	0.0112334	0.0229887	0.18374
RIPK1-mediated regulated necrosis	-0.110585	-0.564909	-0.376824	0.00672987	-0.261595	0.359704
Neurexins and neuroligins	0.392544	0.219856	0.188748	0.00559427	0.351841	0.333699
Metabolism of Angiotensinogen to Angiotensins	0.406092	0.123028	0.115674	0.00299245	0.375461	0.266716
Signaling by FGFR	-0.180754	-0.13673	-0.336693	0.00117858	-0.104806	0.272779
Cellular response to heat stress	0.0149187	-0.210031	-0.132465	-0.00276311	0.0439875	0.134449
Costimulation by the CD28 family	-0.257523	-0.400356	-0.469229	-0.00324744	-0.234852	0.189477
DAG and IP3 signaling	-0.0557686	-0.0296423	0.00737839	-0.00425422	-0.00448455	0.094346
Transferrin endocytosis and recycling	0.102204	-0.0652219	-0.331039	-0.00530199	0.120366	0.0772924
Signaling by FGFR in disease	-0.338866	-0.136271	-0.313582	-0.0123652	-0.137454	0.0833782
Phase I - Functionalization of compounds	0.0817265	0.0420158	0.163552	-0.0139845	0.0482622	-0.0110988
Vasopressin regulates renal water homeostasis via Aquaporins	0.118123	0.147517	-0.0992913	-0.0151169	-0.036019	0.253979
Fc epsilon receptor (FCERI) signaling	0.0630609	-0.0167772	-0.332622	-0.0156397	-0.214726	0.25683
SUMOylation	-0.0348053	-0.0807272	-0.129137	-0.0197976	-0.130331	0.138641
PIP3 activates AKT signaling	-0.16408	-0.209277	-0.265478	-0.0204186	-0.159687	0.292206
Cargo trafficking to the periciliary membrane	0.218795	0.251286	0.337971	-0.0260162	0.156717	-0.354665
Intrinsic Pathway for Apoptosis	-0.320089	-0.262577	-0.352859	-0.0382064	-0.205413	0.108589
Detoxification of Reactive Oxygen Species	0.126868	0.0549845	-0.00727006	-0.0412799	0.0377678	0.0340127
Transport of vitamins, nucleosides, and related molecules	0.0863743	0.155793	0.0906534	-0.0435359	0.171048	0.0350281
HSP90 chaperone cycle for steroid hormone receptors (SHR)	-0.103116	-0.319333	-0.259048	-0.0495963	0.056637	0.0817038
Deubiquitination	-0.273342	-0.162451	-0.196989	-0.0530131	-0.133739	0.164172
Effects of PIP2 hydrolysis	0.138691	0.0621065	-0.153635	-0.0541658	0.239311	0.0911395
Fatty acid metabolism	-0.114109	0.0473636	-0.0518796	-0.0594139	-0.0165112	-0.0937394
HATs acetylate histones	0.0672024	0.139684	0.270746	-0.0687847	-0.00913146	-0.00866791
Aflatoxin activation and detoxification	-0.17719	-0.306103	-0.0699988	-0.0694895	0.244266	-0.124815
Interferon Signaling	-0.339562	-0.378267	-0.385073	-0.0701247	-0.11776	0.328166
trans-Golgi Network Vesicle Budding	0.235493	0.213608	-0.0132757	-0.0752889	0.146562	0.248556
Diseases associated with glycosaminoglycan metabolism	0.0538309	0.188127	-0.33405	-0.0755943	0.310666	0.162467
Nucleobase catabolism	-0.350026	-0.157544	-0.369619	-0.0758598	-0.054033	-0.177529
TCR signaling	-0.31585	-0.52412	-0.472063	-0.0810675	-0.249879	0.28429
Class I MHC mediated antigen processing & presentation	-0.108465	-0.192491	-0.234897	-0.0880708	-0.104601	0.0916284
HDACs deacetylate histones	-0.213497	0.309656	-0.0174765	-0.0925034	-0.176562	0.0734886
Beta-catenin independent WNT signaling	-0.205553	-0.232027	-0.284898	-0.101298	-0.177188	0.227712
TNF signaling	-0.282051	-0.0825692	-0.293047	-0.102268	-0.17788	0.151783
Glycosaminoglycan metabolism	-0.0160281	-0.0596723	-0.174556	-0.103105	0.262586	0.325937
Phase II - Conjugation of compounds	-0.0858609	-0.0481915	0.015373	-0.108586	-0.0733957	-0.218678
Cellular hexose transport	0.270917	-0.00592546	-0.00101409	-0.109457	0.276222	0.154925
Intra-Golgi and retrograde Golgi-to-ER traffic	0.0508344	0.0523849	-0.0941077	-0.112741	0.0123686	0.0497267
Mitotic Spindle Checkpoint	-0.426819	-0.348917	-0.41541	-0.115896	-0.338928	0.0917469
M Phase	-0.289675	-0.319173	-0.304798	-0.118879	-0.220892	0.102328
Signaling by NOTCH4	-0.33157	-0.423892	-0.413151	-0.120285	-0.273387	0.213943
IRE1alpha activates chaperones	0.376488	-0.158205	-0.164116	-0.12869	0.0531597	0.123019
Signaling by ROBO receptors	-0.4824	-0.381957	-0.475846	-0.130032	-0.296214	0.18444
Nucleotide salvage	-0.426466	-0.406205	-0.381568	-0.131412	-0.338742	-0.130199
TCF dependent signaling in response to WNT	-0.102712	-0.141388	-0.295157	-0.134909	-0.176759	0.254758
Anchoring of the basal body to the plasma membrane	-0.00412782	0.080709	0.304381	-0.140178	0.195544	-0.405083
Complement cascade	0.476861	0.299012	-0.0228809	-0.14095	-0.0260156	0.0357932
Metabolism of water-soluble vitamins and cofactors	-0.0241875	-0.098227	-0.0468879	-0.141991	-0.101436	-0.199183
Gamma carboxylation, hypusine formation and arylsulfatase activation	-0.0386899	-0.171229	-0.282708	-0.143247	-0.356789	-0.241371
Collagen degradation	0.318585	-0.141882	-0.263787	-0.144312	0.26773	0.587579
MHC class II antigen presentation	-0.188381	-0.298417	-0.384802	-0.145027	-0.101225	0.27194
Activation of Matrix Metalloproteinases	0.359611	0.0304539	-0.0549361	-0.154646	0.444042	0.622115
Hedgehog 'on' state	-0.187639	-0.318508	-0.273578	-0.170565	-0.143995	0.179845
Nucleosome assembly	-0.504276	-0.291971	-0.532227	-0.172257	-0.408779	0.0424706
Branched-chain amino acid catabolism	-0.386712	0.339893	-0.0836444	-0.174128	-0.166831	-0.481767
Signaling by the B Cell Receptor (BCR)	0.0454795	-0.0980678	-0.34384	-0.176448	-0.189896	0.188842
PKMTs methylate histone lysines	-0.189785	-0.0998555	-0.193819	-0.176765	-0.256549	0.0186226
Signaling by Retinoic Acid	-0.208003	-0.163676	-0.114961	-0.179013	-0.21196	0.0551264
Nonhomologous End-Joining (NHEJ)	-0.0766642	-0.0878451	-0.149369	-0.185342	-0.255774	0.0730877
Nonsense Mediated Decay (NMD) enhanced by the Exon Junction Complex (EJC)	-0.626899	-0.514641	-0.668866	-0.187578	-0.446938	0.155808
MAPK6/MAPK4 signaling	-0.283378	-0.351297	-0.328932	-0.187848	-0.166807	0.307851
Eukaryotic Translation Initiation	-0.650795	-0.528641	-0.672139	-0.192479	-0.46679	0.192057
Assembly of collagen fibrils and other multimeric structures	0.33966	-0.0864285	-0.288032	-0.193064	0.300846	0.59041
Amine-derived hormones	0.0596354	0.0698398	-0.0261616	-0.195799	-0.114502	-0.171968
Metabolism of cofactors	-0.02224	0.306253	0.174843	-0.203365	-0.140522	-0.244966
PERK regulates gene expression	0.020363	-0.415501	-0.38575	-0.204916	-0.208116	0.205716
Cytosolic sensors of pathogen-associated DNA	-0.224731	-0.262265	-0.269147	-0.206198	-0.21518	0.186511
Collagen biosynthesis and modifying enzymes	0.269647	0.0115271	-0.257996	-0.208873	0.2189	0.312152
Recognition of DNA damage by PCNA-containing replication complex	-0.365082	-0.139029	-0.461523	-0.209789	-0.374184	-0.282022
Glucose metabolism	-0.0972491	-0.247922	-0.19823	-0.212076	-0.112351	0.168723
Plasma lipoprotein clearance	-0.147186	-0.152509	-0.181132	-0.216417	0.184985	-0.00884231
Hedgehog 'off' state	-0.149582	-0.203845	-0.101886	-0.219664	-0.125332	-0.113786
Mitotic G2-G2/M phases	-0.315804	-0.360009	-0.311181	-0.221619	-0.133749	-0.00942948
Influenza Infection	-0.491912	-0.420873	-0.505093	-0.221978	-0.271475	0.12472
Defects in vitamin and cofactor metabolism	-0.267592	0.112865	0.197817	-0.22476	-0.304777	-0.641639
Asparagine N-linked glycosylation	0.27732	0.0649277	0.045895	-0.22495	0.16403	0.0324744
Glycogen metabolism	-0.122882	0.17648	-0.233776	-0.226579	-0.105504	0.0705175
Protein methylation	-0.533938	-0.315672	-0.270394	-0.228406	-0.369606	-0.251087
Basigin interactions	0.123603	-0.33867	-0.453407	-0.230494	0.205973	0.542633
Eukaryotic Translation Elongation	-0.730476	-0.590001	-0.734884	-0.235169	-0.502214	0.0532183
TNFR2 non-canonical NF-kB pathway	-0.313508	-0.527175	-0.425912	-0.235481	-0.250049	0.300602
Mitotic G1-G1/S phases	-0.450979	-0.41802	-0.498838	-0.236432	-0.28689	0.19042
S Phase	-0.36402	-0.379557	-0.444874	-0.238519	-0.298494	0.0830565
Nonsense Mediated Decay (NMD) independent of the Exon Junction Complex (EJC)	-0.675895	-0.554977	-0.711099	-0.240398	-0.449572	0.154916
Glyoxylate metabolism and glycine degradation	-0.259157	0.0498564	-0.134391	-0.257077	0.132218	-0.391801
Synaptic adhesion-like molecules	-0.132485	-0.0800026	-0.0315204	-0.265973	0.299912	0.250402
mRNA decay by 5' to 3' exoribonuclease	-0.0661769	-0.111373	-0.145443	-0.26814	-0.428505	0.252072
Scavenging of heme from plasma	0.513571	0.563913	-0.204738	-0.272513	-0.354745	-0.244746
Positive epigenetic regulation of rRNA expression	-0.137979	-0.0100801	-0.183845	-0.275142	-0.248467	0.0912916
Degradation of beta-catenin by the destruction complex	-0.333603	-0.373507	-0.43144	-0.276729	-0.249869	0.280445
Meiotic recombination	-0.199239	-0.376512	-0.27403	-0.276857	-0.180833	-0.355526
Eukaryotic Translation Termination	-0.691004	-0.576402	-0.716409	-0.287474	-0.477804	0.0127306
Neddylation	-0.266036	-0.205333	-0.276272	-0.28803	-0.301659	-0.0595167
SRP-dependent cotranslational protein targeting to membrane	-0.536714	-0.467389	-0.659335	-0.291004	-0.395077	0.17251
DNA strand elongation	-0.44989	-0.436054	-0.517179	-0.292213	-0.235323	-0.192513
Transport of Mature Transcript to Cytoplasm	-0.266545	-0.231174	-0.184008	-0.29584	-0.426651	0.0578966
RNA polymerase II transcribes snRNA genes	-0.193665	-0.173388	-0.177747	-0.298918	-0.179833	0.0209156
Transcriptional regulation by small RNAs	0.122158	-0.141699	-0.0405698	-0.302502	0.0142689	0.0933871
Translesion synthesis by Y family DNA polymerases bypasses lesions on DNA template	-0.436779	-0.331045	-0.411358	-0.302818	-0.269233	-0.261399
Global Genome Nucleotide Excision Repair (GG-NER)	-0.214063	0.184898	-0.0495977	-0.306541	-0.160349	-0.256564
DNA Double Strand Break Response	-0.322886	-0.109637	-0.261272	-0.30769	-0.344343	-0.260072
HIV Infection	-0.201284	-0.344205	-0.303968	-0.313498	-0.157464	0.186058
Cellular response to hypoxia	-0.412712	-0.475716	-0.470579	-0.315833	-0.351304	0.2645
Selenoamino acid metabolism	-0.639061	-0.51369	-0.657254	-0.317569	-0.463725	-0.194673
G2/M Checkpoints	-0.395691	-0.431626	-0.462101	-0.324668	-0.343294	0.0830319
RNA Polymerase III Abortive And Retractive Initiation	-0.184784	0.256353	0.256853	-0.328465	-0.158538	-0.31746
Tristetraprolin (TTP, ZFP36) binds and destabilizes mRNA	-0.213197	-0.35778	-0.470297	-0.330742	-0.533824	0.425834
Butyrate Response Factor 1 (BRF1) binds and destabilizes mRNA	-0.252644	-0.292524	-0.426238	-0.331836	-0.469629	0.404638
snRNP Assembly	0.0352576	-0.323448	-0.112975	-0.332023	-0.192166	-0.131619
Energy dependent regulation of mTOR by LKB1-AMPK	0.00350078	0.158539	0.309046	-0.332582	-0.36098	0.0418809
Endosomal Sorting Complex Required For Transport (ESCRT)	-0.354813	-0.212779	-0.373589	-0.334707	-0.393483	0.126361
Interconversion of nucleotide di- and triphosphates	-0.12616	-0.0189246	0.0528359	-0.336165	-0.255495	-0.23812
mTORC1-mediated signalling	-0.413005	-0.20814	-0.173241	-0.337361	-0.339973	0.202373
RNA Polymerase III Transcription Termination	-0.0639947	0.337232	0.32871	-0.337824	0.0443279	-0.337476
Homology Directed Repair	-0.304863	-0.3101	-0.327238	-0.343099	-0.27293	-0.246669
mRNA Splicing	-0.140242	-0.0749988	-0.189423	-0.345167	-0.250015	0.0100738
Metabolism of polyamines	-0.254586	-0.36424	-0.382452	-0.345729	-0.284577	0.191215
Histidine, lysine, phenylalanine, tyrosine, proline and tryptophan catabolism	-0.141209	0.0175913	-0.0964166	-0.347999	-0.154041	-0.180977
Transcription-Coupled Nucleotide Excision Repair (TC-NER)	-0.233124	0.0197527	-0.207486	-0.349687	-0.155897	-0.345333
Hedgehog ligand biogenesis	-0.221873	-0.347034	-0.445459	-0.349745	-0.252711	0.221344
MicroRNA (miRNA) biogenesis	-0.137041	0.112568	0.073911	-0.35074	0.175697	-0.153272
Pyruvate metabolism and Citric Acid (TCA) cycle	-0.197492	-0.00440431	-0.1484	-0.361953	-0.176816	-0.107967
tRNA modification in the nucleus and cytosol	0.0502577	-0.270143	0.214032	-0.364393	-0.350702	-0.276245
mRNA 3'-end processing	-0.417223	-0.133221	-0.214089	-0.366797	-0.477982	-0.106487
RNA Polymerase II Pre-transcription Events	0.00143248	-0.0757261	-0.208161	-0.371146	-0.116872	0.175933
RNA Polymerase II Transcription Termination	-0.425593	-0.209652	-0.224534	-0.372695	-0.470321	-0.134639
Telomere Maintenance	-0.267135	-0.264288	-0.282326	-0.374252	-0.193423	-0.305546
tRNA processing in the nucleus	-0.0302845	-0.299329	-0.142437	-0.378277	-0.29189	-0.0951958
G1/S DNA Damage Checkpoints	-0.431558	-0.526924	-0.510476	-0.379656	-0.419521	0.246306
RNA Polymerase I Promoter Clearance	-0.223083	0.0181812	-0.102646	-0.380973	-0.218634	-0.217357
KSRP (KHSRP) binds and destabilizes mRNA	-0.0799716	-0.266914	-0.385671	-0.391537	-0.292948	0.327016
RMTs methylate histone arginines	-0.232703	-0.117991	0.0638257	-0.392027	-0.169234	-0.0627504
Switching of origins to a post-replicative state	-0.421544	-0.469058	-0.470284	-0.394109	-0.415142	0.0237138
Regulation of Apoptosis	-0.372205	-0.477582	-0.463681	-0.394627	-0.388227	0.226278
Assembly of the pre-replicative complex	-0.45618	-0.486642	-0.517774	-0.395739	-0.394429	0.224406
RNA Polymerase II Transcription Elongation	-0.0382098	-0.128374	-0.215199	-0.396785	-0.0383687	0.15522
Negative epigenetic regulation of rRNA expression	-0.184663	-0.027118	-0.194668	-0.399277	-0.308665	-0.260543
Cristae formation	-0.228288	-0.16981	-0.149398	-0.405448	-0.0668858	-0.278763
rRNA processing in the nucleus and cytosol	-0.441133	-0.511647	-0.493012	-0.408697	-0.476143	0.0531057
RNA Polymerase II Transcription Pre-Initiation And Promoter Opening	-0.0496008	0.0152621	-0.0866588	-0.410628	-0.115686	-0.0968189
RNA Polymerase II Transcription Initiation And Promoter Clearance	-0.0496008	0.0152621	-0.0866588	-0.410628	-0.115686	-0.0968189
RNA Polymerase III Transcription Initiation	-0.223684	0.174045	0.192774	-0.42084	-0.257263	-0.287927
Hh mutants abrogate ligand secretion	-0.227346	-0.417263	-0.425795	-0.422015	-0.308154	0.220706
AUF1 (hnRNP D0) binds and destabilizes mRNA	-0.395732	-0.510234	-0.52718	-0.422162	-0.368232	0.320264
PIWI-interacting RNA (piRNA) biogenesis	-0.0834665	0.0367896	0.146653	-0.424786	0.316469	-0.209707
Regulation of mitotic cell cycle	-0.462912	-0.514449	-0.482956	-0.427695	-0.368014	0.0975082
Processing of SMDT1	-0.152704	-0.00736312	-0.217957	-0.432104	-0.293183	-0.108064
Respiratory electron transport, ATP synthesis by chemiosmotic coupling, and heat production by uncoupling proteins.	-0.227337	-0.0500214	-0.28373	-0.440261	-0.347504	-0.372456
Sulfur amino acid metabolism	-0.259392	0.15751	-0.0543932	-0.440475	-0.2978	-0.396758
Processing of Intronless Pre-mRNAs	-0.178217	0.12655	0.137009	-0.470837	-0.326805	-0.1728
ABC transporter disorders	-0.356659	-0.436766	-0.432816	-0.480421	-0.343777	0.161366
RNA Polymerase III Chain Elongation	-0.180944	0.174029	0.230708	-0.485421	-0.137225	-0.249666
mRNA decay by 3' to 5' exoribonuclease	0.104237	-0.0297722	-0.0399371	-0.486957	-0.293239	-0.227463
tRNA Aminoacylation	-0.342707	-0.332543	-0.0943377	-0.487592	-0.545053	-0.59358
Resolution of Abasic Sites (AP sites)	-0.305232	-0.171859	-0.340711	-0.503529	-0.349697	-0.400682
RNA Polymerase I Transcription Termination	-0.211986	-0.104158	-0.0889205	-0.505977	-0.233366	-0.461562
RNA Polymerase I Chain Elongation	-0.228994	-0.109107	-0.115781	-0.506927	-0.289532	-0.464723
RNA Pol II CTD phosphorylation and interaction with CE	-0.101893	-0.0283699	-0.0428813	-0.510238	0.0238667	-0.339042
Mitochondrial translation	-0.327475	-0.25878	-0.312503	-0.617339	-0.388503	-0.380559
