## Supplementary Figure 3 for "Cellular and Transcriptional Signature of the Nasal Mucosa is Associated with Susceptibility to Pneumococcal Carriage in Older Adults"

### Sheet: Sheet1
	Gene Set Variation Analysis (GSVA) score
	Protected			Susceptible
Pathway	-5 days post-challenge	2 days post-challenge	9 days post-challenge	-5 days post-challenge	2 days post-challenge	9 days post-challenge
ABC transporter disorders	0.153911	0.422813	0.346492	0.302877	0.371236	0.251842
ABC transporters in lipid homeostasis	-0.0133902	-0.0957233	-0.102835	-0.0638205	-0.124949	-0.0548145
Activation of anterior HOX genes in hindbrain development during early embryogenesis	-0.43931	-0.143629	0.0306499	0.0715536	-0.178309	0.141041
Activation of Matrix Metalloproteinases	-0.24324	-0.273933	-0.429823	-0.476535	-0.108912	0.205214
Aflatoxin activation and detoxification	0.41547	0.0614199	0.000542106	-0.136393	0.144649	0.0755255
Amine-derived hormones	0.130539	-0.359748	0.405048	-0.367975	0.530815	0.135176
Amino acid synthesis and interconversion (transamination)	0.13537	0.310411	0.0739443	0.0390676	-0.0311476	-0.238548
Anchoring of the basal body to the plasma membrane	0.200207	0.0739132	-0.24175	0.403918	-0.281836	-0.250407
Antimicrobial peptides	-0.317106	-0.419377	-0.472823	-0.480151	0.317184	0.0959406
Apoptotic execution phase	-0.37836	-0.0648332	-0.245037	-0.0762345	0.204936	0.202134
Asparagine N-linked glycosylation	-0.152392	-0.0431338	0.0922481	-0.117309	-0.0962948	-0.0315043
Assembly of collagen fibrils and other multimeric structures	-0.484613	-0.172868	-0.407269	-0.340482	0.202152	0.243151
Assembly of the pre-replicative complex	0.0350714	0.542553	0.295069	0.491128	0.406676	0.228769
AUF1 (hnRNP D0) binds and destabilizes mRNA	0.0574324	0.445045	0.288935	0.32814	0.433348	0.341299
Basigin interactions	-0.325086	0.0462807	-0.334496	-0.085797	0.382537	0.222831
Beta-catenin independent WNT signaling	-0.0834563	0.186858	0.0173815	0.129901	0.19625	0.151939
Biosynthesis of specialized proresolving mediators (SPMs)	-0.191485	-0.160747	-0.360082	-0.331402	0.411442	-0.326807
Branched-chain amino acid catabolism	0.343947	0.393162	0.436491	0.0887089	-0.191113	-0.268447
Butyrate Response Factor 1 (BRF1) binds and destabilizes mRNA	0.0311937	0.4698	0.41379	0.0635278	0.253002	0.136306
Carboxyterminal post-translational modifications of tubulin	0.0505629	-0.172538	-0.324624	-0.0593312	-0.134554	-0.374081
Cargo trafficking to the periciliary membrane	0.0702297	-0.013347	-0.299475	0.226219	-0.318178	-0.197263
Caspase activation via extrinsic apoptotic signalling pathway	0.131363	-0.386288	-0.00525236	-0.391822	0.127492	0.50428
CDO in myogenesis	-0.228127	-0.0493932	0.0825975	0.0621239	0.0436296	0.203733
Cell-cell junction organization	-0.271514	0.0096555	-0.335102	-0.481894	0.405519	0.253463
Cell-extracellular matrix interactions	-0.218676	-0.532316	-0.412029	0.079184	-0.180807	-0.122812
Cellular hexose transport	0.0922744	0.0427425	-0.342241	-0.0963209	-0.313428	-0.0352236
Cellular response to heat stress	-0.203788	0.172825	-0.186846	0.29733	0.0706835	-0.0550076
Cellular response to hypoxia	-0.0290141	0.406276	0.234466	0.295464	0.398526	0.321113
Cellular Senescence	-0.139037	0.146272	0.0459315	0.081188	0.0178028	0.234358
Chaperonin-mediated protein folding	-0.279392	0.0288331	-0.30228	0.209147	0.18104	0.20368
Class I MHC mediated antigen processing & presentation	-0.116514	-0.0154314	0.13256	0.0651602	0.167291	0.21803
Clathrin-mediated endocytosis	-0.262518	-0.316864	-0.08582	-0.1425	0.0992808	0.147911
Collagen biosynthesis and modifying enzymes	-0.327102	-0.0271059	-0.310689	-0.152378	0.167679	0.0470065
Collagen degradation	-0.412187	-0.165065	-0.40819	-0.342599	0.0455816	0.333308
Common Pathway of Fibrin Clot Formation	-0.388968	-0.179982	-0.429867	-0.0633665	0.207936	0.0317352
Complement cascade	-0.340359	-0.478439	-0.442089	-0.227589	0.36658	0.507237
Costimulation by the CD28 family	0.135685	-0.122827	0.126842	0.317497	0.296272	0.522047
Cristae formation	0.215116	0.645472	0.423596	0.401571	-0.112219	-0.409256
C-type lectin receptors (CLRs)	-0.196222	-0.122032	-0.0719204	-0.158579	0.230209	0.27342
Cytosolic sensors of pathogen-associated DNA	-0.0696251	-0.0461191	0.177321	0.0720922	0.129311	0.293962
DAG and IP3 signaling	0.0701134	-0.0138074	0.0458569	-0.0380184	-0.0570426	-0.0767835
DAP12 interactions	-0.149585	-0.392913	-0.254107	-0.00441659	0.202254	0.473562
DDX58/IFIH1-mediated induction of interferon-alpha/beta	-0.137836	-0.193553	0.127501	-0.100666	0.155004	0.521849
Deadenylation of mRNA	-0.523526	-0.211205	0.150447	-0.190626	-0.0121343	0.201565
Defects in vitamin and cofactor metabolism	0.461099	0.459762	0.51158	0.345695	-0.127435	-0.404678
Degradation of beta-catenin by the destruction complex	-0.0448607	0.303699	0.228147	0.244018	0.338018	0.218672
Deregulated CDK5 triggers multiple neurodegenerative pathways in Alzheimer's disease models	-0.113936	0.472577	0.0620358	-0.111561	0.341403	0.18752
Detoxification of Reactive Oxygen Species	0.0215613	0.247702	-0.0830554	-0.196154	-0.0542569	-0.212528
Deubiquitination	-0.159974	0.0492036	0.144972	0.123061	0.0940035	0.192686
Diseases associated with glycosaminoglycan metabolism	-0.061568	-0.170232	-0.0690154	-0.230968	0.144288	0.0399444
Diseases associated with O-glycosylation of proteins	-0.14978	-0.363351	-0.0149426	-0.455995	0.234973	-0.0308969
Diseases associated with the TLR signaling cascade	-0.406171	-0.603013	-0.415363	-0.269348	0.131146	0.51262
DNA Double Strand Break Response	0.222971	0.390227	0.323275	0.455462	-0.122262	0.0702549
DNA strand elongation	-0.125177	0.639602	0.462428	0.764249	0.145847	-0.348867
Effects of PIP2 hydrolysis	-0.180099	-0.318613	-0.0465805	-0.0821258	0.0328281	0.0871332
Endosomal Sorting Complex Required For Transport (ESCRT)	0.0704567	0.348879	0.411829	1.38148e-05	0.219109	0.349481
Energy dependent regulation of mTOR by LKB1-AMPK	-0.0877214	0.152286	0.432844	0.0721909	-0.414202	-0.116768
eNOS activation and regulation	-0.47455	-0.26714	-0.467086	-0.437327	-0.116989	-0.200224
EPH-Ephrin signaling	-0.284665	-0.207718	-0.0447714	-0.232597	0.290285	0.269586
ESR-mediated signaling	-0.306589	-0.0859409	0.0555691	-0.035091	-0.118721	0.109275
Eukaryotic Translation Elongation	0.455256	0.750781	0.500852	0.300039	0.540114	0.340642
Eukaryotic Translation Initiation	0.286584	0.698463	0.469452	0.260006	0.532387	0.239737
Eukaryotic Translation Termination	0.449055	0.728579	0.491507	0.335315	0.51366	0.319051
Fatty acid metabolism	0.184041	0.143488	0.106435	0.028533	0.120849	-0.154993
Fc epsilon receptor (FCERI) signaling	-0.317741	-0.143147	-0.251238	-0.0294459	0.363337	0.433132
Fcgamma receptor (FCGR) dependent phagocytosis	-0.373441	-0.42788	-0.345349	-0.100521	0.399738	0.444988
Formation of the cornified envelope	-0.427489	0.000910862	-0.502337	-0.667474	0.665533	0.0430094
G1/S DNA Damage Checkpoints	0.0280576	0.488258	0.282321	0.386457	0.468414	0.326028
G2/M Checkpoints	-0.0690705	0.514684	0.272173	0.505558	0.319916	0.0989842
Gamma carboxylation, hypusine formation and arylsulfatase activation	0.236486	0.276219	0.364822	0.355454	-0.073186	0.143011
Gap junction trafficking and regulation	-0.187429	0.136635	-0.265622	-0.378485	0.477529	0.0948717
Global Genome Nucleotide Excision Repair (GG-NER)	-0.0219898	0.365553	0.320874	0.452319	-0.0904884	-0.173825
Glucagon signaling in metabolic regulation	-0.0327307	-0.15273	-0.175787	-0.0765055	-0.0548751	-0.0860102
Glucose metabolism	-0.141961	0.356761	-0.0939466	0.362389	0.137542	-0.0614534
Glycogen metabolism	-0.118071	0.138774	0.104308	0.0529223	0.0189348	-0.0812377
Glycosaminoglycan metabolism	-0.127493	-0.0552792	-0.23825	-0.0901359	0.0695262	0.034817
Glyoxylate metabolism and glycine degradation	0.246035	0.362971	0.404598	0.204239	0.000706206	-0.383589
GPCR ligand binding	0.015549	-0.175963	-0.287233	-0.291809	0.226344	0.15137
GPVI-mediated activation cascade	-0.385646	-0.486629	-0.316645	-0.153233	0.206206	0.336191
Growth hormone receptor signaling	-0.0109681	-0.463116	-0.207844	-0.409232	0.115245	0.482287
HATs acetylate histones	-0.0961483	-0.219412	0.262	0.188914	-0.342283	-0.142197
HDACs deacetylate histones	-0.296947	-0.0228337	0.277041	0.262927	-0.2084	-0.113303
HDMs demethylate histones	0.14969	-0.234635	0.185819	0.0854515	0.13594	0.391957
Hedgehog ligand biogenesis	0.036824	0.405097	0.218427	0.0889234	0.310091	0.18585
Hedgehog 'off' state	0.100024	0.268274	0.0650813	0.268738	-0.0180835	-0.0435913
Hedgehog 'on' state	-0.0462926	0.239409	0.150741	0.222236	0.0843302	0.0112453
Hh mutants abrogate ligand secretion	0.088157	0.432052	0.3128	0.250331	0.35644	0.193857
Histidine, lysine, phenylalanine, tyrosine, proline and tryptophan catabolism	0.248795	0.173737	0.13317	0.235672	0.205644	0.0916486
HIV Infection	-0.153296	0.262429	0.204846	0.318801	0.172841	0.184421
Homology Directed Repair	-0.0293806	0.414464	0.333469	0.566852	0.153119	-0.0268127
HSP90 chaperone cycle for steroid hormone receptors (SHR)	-0.191953	0.0275383	0.0770729	0.0528746	0.109964	0.395393
Immunoregulatory interactions between a Lymphoid and a non-Lymphoid cell	-0.0729154	-0.44534	-0.403376	-0.076877	0.363034	0.584987
Incretin synthesis, secretion, and inactivation	-0.49055	0.0553438	0.17057	-0.260017	0.260687	-0.0324066
Influenza Infection	0.149979	0.576683	0.31404	0.277578	0.327747	0.0657787
Insulin processing	-0.424677	-0.329623	0.139681	-0.387717	0.0311824	0.355091
Integrin alphaIIb beta3 signaling	-0.482257	-0.50858	-0.342046	-0.28962	0.25674	0.347481
Interconversion of nucleotide di- and triphosphates	0.260196	0.501007	0.27946	0.331912	-0.0706268	-0.30303
Interferon Signaling	0.166695	-0.157221	0.121013	0.0732032	0.154009	0.454142
Intraflagellar transport	0.50267	-0.0967949	-0.538774	-0.0179741	-0.657555	-0.298388
Intra-Golgi and retrograde Golgi-to-ER traffic	-0.293766	0.014397	0.0851367	0.0780288	0.0581275	0.112373
Intrinsic Pathway for Apoptosis	-0.000214877	0.199176	0.0520253	0.109278	0.233935	0.23114
Intrinsic Pathway of Fibrin Clot Formation	-0.067452	0.292289	-0.258251	0.286456	0.249953	0.219392
Inwardly rectifying K+ channels	-0.0172724	-0.0091358	-0.257436	-0.357704	0.239421	0.146083
Ion homeostasis	-0.149661	-0.0365794	-0.204033	-0.282346	0.144141	-0.0617704
Ion transport by P-type ATPases	-0.0968736	-0.122052	-0.0938332	-0.189012	0.232191	0.166397
IRE1alpha activates chaperones	-0.214084	-0.000694916	-0.117867	-0.266052	0.176474	0.0921878
Kinesins	-0.273483	0.321902	-0.208729	0.44178	0.3761	-0.184515
KSRP (KHSRP) binds and destabilizes mRNA	-0.189824	0.468886	0.234507	0.271093	0.0933615	-0.0745091
L1CAM interactions	-0.226334	-0.2431	0.0249539	-0.310455	0.155263	0.0258753
Listeria monocytogenes entry into host cells	-0.216181	-0.229334	-0.251559	-0.44488	0.342524	0.372388
M Phase	-0.131907	0.335246	0.0615514	0.422207	0.216741	0.0151081
MAPK1/MAPK3 signaling	-0.121595	-0.0189585	-0.0954952	-0.163946	0.23788	0.132499
MAPK6/MAPK4 signaling	-0.0598774	0.30263	0.0990893	0.153038	0.153874	0.239237
Meiotic recombination	0.212172	0.462046	0.142044	0.661433	0.0430349	0.0883796
Meiotic synapsis	-0.0521425	0.112046	0.0313933	0.419546	-0.0793258	0.0708121
Metabolism of Angiotensinogen to Angiotensins	0.333113	-0.027078	-0.289788	-0.244054	-0.219355	-0.226354
Metabolism of cofactors	0.19995	0.203294	0.252838	0.30129	-0.253581	-0.336414
Metabolism of fat-soluble vitamins	-0.0938214	-0.0456144	-0.162898	-0.0943791	-0.019253	-0.39491
Metabolism of polyamines	0.0906056	0.346769	0.187101	0.301005	0.329616	0.125913
Metabolism of steroids	-0.000788594	-0.00203801	0.181125	-0.0708909	0.00861386	-0.089982
Metabolism of water-soluble vitamins and cofactors	0.181143	0.154581	0.147267	0.13365	-0.0845117	-0.0290765
MHC class II antigen presentation	-0.185103	0.108442	-0.0315885	0.122241	0.320184	0.325906
MicroRNA (miRNA) biogenesis	-0.131289	0.201314	0.307726	0.514596	-0.295783	-0.424603
Mitochondrial translation	0.377015	0.635241	0.569592	0.507765	0.0851593	-0.195842
Mitotic G1-G1/S phases	-0.0391262	0.483716	0.246414	0.405148	0.345354	0.139002
Mitotic G2-G2/M phases	0.0641525	0.344662	0.0291324	0.376293	0.221454	0.0536945
Mitotic Spindle Checkpoint	-0.213537	0.468359	0.162696	0.527716	0.317978	0.0758353
Molecules associated with elastic fibres	-0.228137	-0.38045	-0.459021	-0.370865	0.329079	-0.0648578
mRNA 3'-end processing	-0.0181615	0.283332	0.438053	0.431547	0.177622	0.274731
mRNA decay by 3' to 5' exoribonuclease	-0.00806757	0.53545	0.367081	0.437155	-0.184453	-0.226848
mRNA decay by 5' to 3' exoribonuclease	0.0500494	0.356208	0.187968	0.279956	0.067371	0.0741039
mRNA Splicing	-0.186187	0.307289	0.252931	0.404039	-0.0840303	0.0415
mTORC1-mediated signalling	-0.160796	0.487813	0.3252	0.0587729	0.187479	-0.0227264
NCAM signaling for neurite out-growth	-0.0562648	-0.160374	0.0622928	-0.178098	0.0498598	-0.00237234
Neddylation	-0.0130633	0.330613	0.325424	0.274771	0.139419	0.157257
Negative epigenetic regulation of rRNA expression	-0.00723139	0.354393	0.318808	0.417622	0.0622847	0.166505
Netrin-1 signaling	-0.300498	-0.18439	0.136895	-0.249315	0.117458	0.143148
Neurexins and neuroligins	-0.181466	-0.427544	-0.240334	-0.332564	-0.111055	-0.247184
Neurotransmitter receptors and postsynaptic signal transmission	-0.141971	-0.126661	-0.0370653	-0.191337	0.0756962	-0.122932
Neurotransmitter release cycle	-0.258695	-0.333815	-0.202553	-0.377095	-0.0282542	-0.180957
Neutrophil degranulation	-0.245774	-0.275014	-0.304605	-0.344219	0.105418	0.151807
Nitric oxide stimulates guanylate cyclase	-0.165336	-0.210697	-0.211756	-0.34207	0.15346	0.000972378
Nonhomologous End-Joining (NHEJ)	-0.146747	0.118236	0.220133	0.360242	-0.30295	-0.0458654
Nonsense Mediated Decay (NMD) enhanced by the Exon Junction Complex (EJC)	0.344027	0.650803	0.453475	0.174292	0.485882	0.33431
Nonsense Mediated Decay (NMD) independent of the Exon Junction Complex (EJC)	0.407091	0.720481	0.475954	0.256979	0.512914	0.339277
Nucleobase catabolism	0.191584	0.131803	0.0698139	0.120469	0.259801	0.128788
Nucleosome assembly	-0.163489	0.611381	0.208454	0.63588	0.1221	-0.072541
Nucleotide salvage	0.313661	0.284297	-0.0684995	0.24422	0.389979	0.294192
Nucleotide-binding domain, leucine rich repeat containing receptor (NLR) signaling pathways	-0.196578	-0.309567	-0.126465	-0.225515	0.172857	0.415105
O-linked glycosylation	-0.140277	-0.343385	-0.131283	-0.303178	-0.00403517	-0.0428306
Oncogenic MAPK signaling	-0.311194	-0.230011	-0.20068	-0.310297	0.132298	0.126736
p75 NTR receptor-mediated signalling	-0.184912	-0.085537	-0.136738	-0.0328969	0.115117	0.191132
PERK regulates gene expression	-0.055589	0.310826	0.278238	0.023284	0.22963	0.16246
Phase 0 - rapid depolarisation	-0.0328454	-0.119441	0.00835474	-0.385712	-0.136791	-0.274964
Phase 2 - plateau phase	0.1362	-0.143376	-0.270297	-0.149405	-0.0703129	-0.433017
Phase 4 - resting membrane potential	-0.135153	0.0276964	-0.162048	-0.259877	0.419146	0.556394
Phase I - Functionalization of compounds	0.0893245	0.0963136	-0.0644709	0.0661694	0.0145826	-0.28376
Phase II - Conjugation of compounds	0.175797	0.293873	0.217373	-0.00781072	0.0277101	-0.112759
Phospholipid metabolism	-0.0864661	-0.239142	0.0907632	0.0666189	-0.131174	0.0624092
PI3K/AKT Signaling in Cancer	-0.119949	-0.156721	-0.107266	-0.145544	0.156288	0.232718
PIP3 activates AKT signaling	-0.149923	0.0344637	0.0669409	0.0688528	0.125137	0.20336
PIWI-interacting RNA (piRNA) biogenesis	-0.0638409	0.0740385	0.370398	0.338831	-0.236158	-0.199408
PKMTs methylate histone lysines	-0.437587	0.0487536	0.295657	0.377517	-0.0928781	0.30344
Plasma lipoprotein clearance	0.186891	-0.0266551	-0.0516386	-0.101565	0.101701	0.216137
Plasma lipoprotein remodeling	0.117064	-0.11472	-0.178421	-0.230461	-0.0788548	-0.158954
Platelet Aggregation (Plug Formation)	-0.360795	-0.409202	-0.302819	-0.198021	0.0758364	0.236942
Platelet calcium homeostasis	-0.0757484	-0.37926	-0.124018	-0.266257	-0.198452	-0.126415
Platelet sensitization by LDL	-0.545634	-0.305582	-0.414609	-0.10508	0.0715929	0.0857324
Positive epigenetic regulation of rRNA expression	-0.282101	0.227596	0.185161	0.430799	0.0207768	-0.256123
Post-chaperonin tubulin folding pathway	-0.12105	0.365916	-0.359696	0.0908018	0.327685	0.122338
Post-translational modification: synthesis of GPI-anchored proteins	0.01279	-0.0188643	-0.108255	-0.218374	0.117098	-0.0506299
Post-translational protein phosphorylation	-0.155933	-0.172276	-0.267523	-0.428322	-0.0797258	-0.036305
Pre-NOTCH Expression and Processing	-0.242599	-0.233518	0.0128541	-0.137922	-0.260018	0.0310386
Processing of Intronless Pre-mRNAs	-0.2667	0.110553	0.374449	0.550119	-0.144356	0.0982919
Processing of SMDT1	0.218747	0.595203	0.44986	0.251767	0.0711316	-0.283139
Prostacyclin signalling through prostacyclin receptor	-0.00389592	-0.0550624	-0.505459	-0.122505	-0.0302376	0.324622
Protein methylation	0.348395	0.415554	0.180299	0.261694	0.00495734	-0.0835723
Protein ubiquitination	-0.397087	0.222586	0.0639423	0.170991	0.262268	0.21241
Pyruvate metabolism and Citric Acid (TCA) cycle	0.0873911	0.338823	0.197669	0.403685	0.0659849	-0.155673
RAB geranylgeranylation	-0.269253	-0.136575	0.00513617	-0.209584	0.217818	0.230799
Rab regulation of trafficking	-0.180226	-0.216261	0.159245	0.0260559	0.035017	0.2127
Rap1 signalling	-0.410668	-0.526266	-0.437199	-0.244693	0.0317223	-0.0718486
Receptor-type tyrosine-protein phosphatases	-0.265091	-0.114731	-0.0201865	-0.224559	0.117851	-0.375653
Recognition of DNA damage by PCNA-containing replication complex	-0.0857398	0.455527	0.380643	0.612442	0.14978	0.101173
Regulation of Apoptosis	0.0476903	0.432913	0.281388	0.326127	0.438425	0.314225
Regulation of gene expression in late stage (branching morphogenesis) pancreatic bud precursor cells	-0.42933	-0.47551	-0.0091437	-0.37285	-0.281554	-0.161619
Regulation of insulin secretion	-0.253961	-0.293217	-0.287068	-0.205683	-0.199411	-0.0761678
Regulation of lipid metabolism by Peroxisome proliferator-activated receptor alpha (PPARalpha)	-0.303323	-0.249191	0.0357881	-0.071786	0.0559693	0.0765196
Regulation of mitotic cell cycle	0.0915446	0.522254	0.338815	0.496112	0.407977	0.219069
Resolution of Abasic Sites (AP sites)	0.280176	0.506021	0.431994	0.596628	0.130541	-0.117687
Respiratory electron transport, ATP synthesis by chemiosmotic coupling, and heat production by uncoupling proteins.	0.377328	0.650684	0.510759	0.307088	-0.0513449	-0.376701
Response to elevated platelet cytosolic Ca2+	-0.19317	-0.255539	-0.271894	-0.427098	0.0371046	-0.0580136
RET signaling	-0.245399	-0.0703035	-0.222684	-0.0094415	0.0735958	-0.0346284
Rho GTPase cycle	-0.235201	-0.291412	-0.211347	0.0038771	0.0118316	0.0104208
RHO GTPase Effectors	-0.205743	0.128327	-0.113438	0.28529	0.324323	0.224062
RIPK1-mediated regulated necrosis	0.197211	-0.392154	0.0607419	-0.27873	0.176024	0.741933
RMTs methylate histone arginines	0.0634949	0.317693	0.354782	0.416606	-0.105462	-0.265633
RNA Pol II CTD phosphorylation and interaction with CE	-0.0326231	0.368496	0.26284	0.447364	0.0433395	-0.0528634
RNA Polymerase I Chain Elongation	0.139512	0.482124	0.293699	0.552023	0.219671	-0.0253726
RNA Polymerase I Promoter Clearance	-0.118168	0.34345	0.273923	0.461313	0.0313744	-0.214448
RNA Polymerase I Transcription Termination	0.115023	0.46444	0.269614	0.55335	0.0986835	-0.0937383
RNA Polymerase II Pre-transcription Events	-0.356852	0.146121	0.295407	0.294412	-0.0571708	0.172389
RNA polymerase II transcribes snRNA genes	-0.150746	0.0471895	0.333759	0.33675	-0.0120106	0.248608
RNA Polymerase II Transcription Elongation	-0.298375	0.20121	0.257212	0.347756	-0.0216236	0.124469
RNA Polymerase II Transcription Initiation And Promoter Clearance	-0.286429	0.246897	0.349998	0.327659	-0.133499	0.0884823
RNA Polymerase II Transcription Pre-Initiation And Promoter Opening	-0.286429	0.246897	0.349998	0.327659	-0.133499	0.0884823
RNA Polymerase II Transcription Termination	0.00583813	0.356655	0.435724	0.462488	0.190344	0.270021
RNA Polymerase III Abortive And Retractive Initiation	0.203709	0.305385	0.26604	0.436906	-0.307081	-0.379871
RNA Polymerase III Chain Elongation	0.11224	0.357739	0.299295	0.519521	-0.132589	-0.436026
RNA Polymerase III Transcription Initiation	0.190142	0.316475	0.324999	0.467337	-0.195396	-0.262603
RNA Polymerase III Transcription Termination	0.122147	0.345869	0.175547	0.449292	-0.423985	-0.524127
ROS, RNS production in phagocytes	-0.168386	-0.271011	-0.366164	-0.250094	0.248907	0.221094
rRNA processing in the mitochondrion	-0.110838	0.449806	0.247326	-0.475781	-0.401021	-0.693078
rRNA processing in the nucleus and cytosol	0.218824	0.647193	0.420638	0.432659	0.382423	0.0791098
S Phase	-0.0919627	0.464062	0.276911	0.463457	0.25702	0.038558
Scavenging by Class A Receptors	-0.384654	-0.540824	-0.402075	-0.40773	0.00889098	0.197942
Scavenging of heme from plasma	-0.400821	-0.450662	-0.516892	-0.0596932	0.583258	0.611222
Selenoamino acid metabolism	0.420232	0.686049	0.490142	0.297775	0.460453	0.223844
Semaphorin interactions	-0.160666	-0.352856	-0.319578	0.0376465	0.20757	0.329267
Signal amplification	-0.307307	-0.180858	-0.405602	-0.201923	0.112174	0.345481
Signaling by BMP	-0.331138	-0.150644	-0.0576135	-0.294945	0.16063	0.257741
Signaling by EGFR	-0.334847	-0.189602	-0.37286	-0.244149	0.203959	0.204225
Signaling by EGFR in Cancer	-0.342836	-0.176789	-0.399671	-0.221493	0.194884	0.154868
Signaling by ERBB2	-0.282677	-0.301612	-0.20887	-0.0756204	-0.0838187	0.0444334
Signaling by ERBB4	-0.420546	-0.273887	-0.302093	-0.127401	0.0868224	0.177389
Signaling by FGFR	-0.172075	0.214273	0.152743	-0.0145618	0.241595	-0.122256
Signaling by FGFR in disease	-0.11459	0.126821	0.171943	0.183278	0.18008	-0.00742397
Signaling by Insulin receptor	-0.315206	-0.0733162	-0.184937	-0.0669265	0.127369	0.104636
Signaling by Interleukins	-0.15166	-0.160977	-0.251512	-0.295257	0.303625	0.384023
Signaling by MET	-0.424144	-0.28012	-0.385388	-0.274678	0.177212	0.295073
Signaling by NOTCH1	-0.132595	-0.0985574	-0.000996368	-0.063418	0.118735	0.0708961
Signaling by NOTCH1 in Cancer	-0.0921382	0.0548818	0.109508	0.119304	0.163205	0.0869616
Signaling by NOTCH2	0.0133529	-0.0113105	-0.082413	0.0306053	0.103864	0.0480898
Signaling by NOTCH3	0.0279378	0.0260141	-0.11496	0.131564	0.0437439	0.00209521
Signaling by NOTCH4	-0.0671998	0.308983	0.261492	0.208559	0.316426	0.186714
Signaling by NTRKs	-0.317761	-0.243335	-0.189418	-0.232612	0.258632	0.141376
Signaling by PDGF	-0.412738	-0.22652	-0.141669	-0.188511	0.175442	0.406507
Signaling by PTK6	-0.192039	-0.00797911	-0.156569	-0.0281932	0.0386014	0.0358565
Signaling by Retinoic Acid	0.163048	0.196666	0.235037	-0.0969137	0.167521	-0.00390234
Signaling by ROBO receptors	0.125365	0.49509	0.319721	0.137642	0.366015	0.144556
Signaling by SCF-KIT	-0.320261	-0.382132	-0.0382533	-0.127315	0.271438	0.470991
Signaling by TGF-beta Receptor Complex	-0.378837	-0.103913	-0.121824	-0.0826271	0.180051	0.139264
Signaling by the B Cell Receptor (BCR)	-0.271855	-0.0933667	-0.280145	0.129637	0.413468	0.485976
Signaling by Type 1 Insulin-like Growth Factor 1 Receptor (IGF1R)	-0.35692	-0.0329425	-0.09559	-0.0363825	0.0824491	-0.0763654
Signaling by VEGF	-0.280827	-0.329113	-0.192684	-0.130753	0.0969884	0.143545
Signaling by WNT in cancer	-0.444725	-0.221657	0.00387028	0.0780817	0.230708	0.0914111
snRNP Assembly	-0.262606	0.351497	0.123266	0.532883	-0.0396834	-0.0206322
Sphingolipid metabolism	-0.254983	-0.127304	-0.0287446	-0.139223	-0.192394	0.00971828
SRP-dependent cotranslational protein targeting to membrane	0.337825	0.669736	0.435175	0.0596201	0.445777	0.181546
Stimuli-sensing channels	-0.0662461	-0.10665	0.091835	-0.213085	0.0639038	-0.0362271
Sulfur amino acid metabolism	0.0878357	0.438219	0.41019	0.38265	-0.0130055	-0.297517
SUMOylation	-0.308761	0.106902	0.00503862	0.322561	-0.0390172	0.0847326
Switching of origins to a post-replicative state	0.05969	0.514756	0.33193	0.502257	0.375261	0.224723
Synaptic adhesion-like molecules	0.0859197	-0.0287094	-0.016591	-0.101126	0.0969879	-0.434753
Syndecan interactions	-0.423065	-0.239473	-0.498559	-0.319301	0.281078	0.167243
Synthesis of IP3 and IP4 in the cytosol	-0.013947	-0.0768981	-0.0280762	0.34502	-0.133371	-0.12958
Synthesis, secretion, and deacylation of Ghrelin	-0.213077	0.0988606	0.162278	-0.37988	0.465523	0.0751046
TCF dependent signaling in response to WNT	-0.183632	0.0462712	0.0622476	0.114025	0.19384	0.107322
TCR signaling	-0.0775143	0.169807	0.0425984	0.28783	0.416747	0.442976
Telomere Maintenance	0.0773091	0.542114	0.400914	0.63732	-0.101615	-0.28089
Thrombin signalling through proteinase activated receptors (PARs)	-0.255244	-0.29214	-0.474516	-0.230878	-0.15368	0.091539
Tie2 Signaling	-0.57839	-0.276447	-0.144027	-0.102355	0.28596	0.346808
TNF signaling	-0.0836176	-0.310755	0.154102	0.103595	0.0402361	0.449198
TNFR2 non-canonical NF-kB pathway	0.0319304	0.140682	0.130329	0.191675	0.395742	0.43571
Toll-like Receptor Cascades	-0.301056	-0.355511	-0.244862	-0.263811	0.17508	0.381525
Transcriptional activation of mitochondrial biogenesis	-0.228439	-0.0952218	0.18047	0.243006	-0.150163	0.164045
Transcriptional regulation by small RNAs	-0.344091	0.176468	-0.089594	0.50399	-0.18281	-0.24616
Transcription-Coupled Nucleotide Excision Repair (TC-NER)	0.0280107	0.386981	0.349396	0.48797	-0.0251092	-0.0977276
Transferrin endocytosis and recycling	-0.224268	0.0511284	-0.16305	-0.091862	0.0452997	0.298578
trans-Golgi Network Vesicle Budding	-0.336176	-0.312655	0.0210164	-0.11326	-0.192835	0.0622959
Translesion synthesis by Y family DNA polymerases bypasses lesions on DNA template	0.125723	0.339834	0.346104	0.50299	0.233799	0.212919
Translocation of SLC2A4 (GLUT4) to the plasma membrane	-0.268412	-0.12379	0.0984172	-0.0126535	0.0447884	0.219142
Transport of bile salts and organic acids, metal ions and amine compounds	-0.180103	-0.2752	-0.122853	-0.283723	0.0345685	0.0191864
Transport of inorganic cations/anions and amino acids/oligopeptides	-0.145414	-0.27171	-0.278218	-0.228672	-0.0276428	0.110352
Transport of Mature Transcript to Cytoplasm	-0.218071	0.315216	0.237734	0.466416	0.118117	0.161662
Transport of vitamins, nucleosides, and related molecules	-0.0133786	-0.129073	0.18296	-0.176511	-0.158721	-0.167027
Triglyceride metabolism	-0.282194	-0.329633	-0.0821377	-0.0177413	0.246427	0.314906
Tristetraprolin (TTP, ZFP36) binds and destabilizes mRNA	-0.107581	0.426433	0.390888	-0.0913314	0.430306	0.528847
tRNA Aminoacylation	0.49942	0.555883	0.593753	0.634494	-0.0497768	-0.136908
tRNA modification in the nucleus and cytosol	0.284607	0.309054	0.419905	0.404072	-0.296781	-0.177972
tRNA processing in the mitochondrion	-0.274041	0.300628	0.13042	-0.58765	-0.430184	-0.687832
tRNA processing in the nucleus	-0.240942	0.388301	0.154158	0.587558	0.10971	-0.188389
Uptake and actions of bacterial toxins	-0.358329	-0.112346	-0.336535	-0.264857	0.118729	-0.0544118
Vasopressin regulates renal water homeostasis via Aquaporins	-0.11667	-0.122249	-0.270177	0.0154505	-0.0832191	-0.0132581
Voltage gated Potassium channels	-0.173273	-0.184621	0.0201211	0.0919174	0.470775	0.187968
WNT ligand biogenesis and trafficking	0.0769334	0.169146	-0.0897775	0.353511	0.174906	-0.407099
