## Supplementary Figure 4 for "Cellular and Transcriptional Signature of the Nasal Mucosa is Associated with Susceptibility to Pneumococcal Carriage in Older Adults"

### Sheet: Module M2
	Susceptible vs Protected
	-5 days post-challenge			2 days post-challenge			9 days post-challenge
Symbol	log2 Fold-change	Pvalue	Padj	log2 Fold-change	Pvalue	Padj	log2 Fold-change	Pvalue	Padj	DEG at least one?
LIPN	2.86742	5.29764e-05	0.0528473	1.28046	0.0722646	0.999549	1.72727	0.0198327	0.0886726	Yes
S100A12	2.84469	7.80272e-06	0.0311348	0.997112	0.0946844	0.999549	1.12489	0.0710071	0.177606	Yes
HAL	2.17031	5.73305e-05	0.0538266	1.41949	0.00659172	0.383065	1.479	0.00554385	0.0555727	Yes
OSM	2.11239	0.000974532	0.133768	2.35653	0.00300385	0.236779	2.88773	1.0607e-05	0.0068086	Yes
EGR1	2.10878	3.36099e-05	0.0508003	0.591993	0.154891	0.999549	0.897685	0.0970391	0.2164	Yes
CHI3L1	1.7932	0.000878842	0.132991	1.35548	0.0110078	0.495986	1.34962	0.0110202	0.0712537	Yes
CXCL8	1.68482	0.00311775	0.196689	1.52928	0.00723111	0.399222	1.89387	0.000326225	0.022494	Yes
FCAR	1.64684	0.00779928	0.255881	2.68044	0.000137794	0.0503592	1.63322	0.0162594	0.0820701	Yes
TGM3	1.64584	0.000346537	0.0933674	0.588723	0.249147	0.999549	0.0930551	0.837253	0.902062	Yes
PTGS2	1.63119	0.000759519	0.125621	1.15299	0.0131774	0.532472	1.15769	0.0169369	0.0834835	Yes
G0S2	1.51922	0.00768137	0.255408	2.33719	0.000175146	0.0564796	2.92049	8.03722e-07	0.00108047	Yes
CDA	1.50968	0.00721139	0.246998	2.44909	0.000149697	0.053066	2.45236	5.91408e-05	0.0119257	Yes
DGAT2	1.49532	0.00182411	0.158232	1.16542	0.0108121	0.489821	1.28104	0.00664108	0.0588972	Yes
CD300E	1.46715	0.0137013	0.302092	0.769865	0.230799	0.999549	2.16526	0.000942857	0.031622	Yes
EGR3	1.45388	0.00549857	0.232103	1.73826	0.00221408	0.203647	1.1944	0.0479207	0.141059	Yes
UNC13D	1.42716	0.00105874	0.135037	0.739348	0.0455313	0.917656	1.08792	0.00881648	0.0654521	Yes
IL1B	1.42455	0.0165781	0.325465	1.26361	0.0511861	0.953986	2.10043	0.000545613	0.0273499	Yes
MCEMP1	1.32741	0.0440695	0.442985	1.38919	0.0419201	0.891873	1.5542	0.0210352	0.0910255	Yes
RUBCNL	1.30446	0.00994229	0.270892	2.13272	7.28844e-05	0.0386663	1.85163	0.00185161	0.0399334	Yes
FGL2	1.28448	0.000164666	0.0730065	1.05297	0.00559799	0.348777	0.619017	0.101267	0.222751	Yes
SIGLEC14	1.27834	0.0374714	0.420494	0.347612	0.586699	0.999549	0.653074	0.162478	0.304142	Yes
PROK2	1.27392	0.0669891	0.513284	2.74956	0.000201572	0.0603982	1.31176	0.0805586	0.192102	Yes
ICAM1	1.24835	0.00691251	0.244906	0.806867	0.0186951	0.658371	1.30693	0.00109172	0.0339337	Yes
GPR65	1.21832	0.0111547	0.283956	1.72267	0.00115625	0.142428	1.51206	0.00997382	0.0686464	Yes
RGS2	1.17945	0.0178283	0.331652	2.08293	0.000213006	0.0603982	1.51498	0.0127171	0.0747935	Yes
LSP1	1.17682	0.00101409	0.133768	0.664687	0.0462074	0.921208	0.72589	0.0216643	0.0923597	Yes
ZBP1	1.17512	0.00454613	0.222596	0.61381	0.0927417	0.999549	1.12222	0.0169032	0.0834835	Yes
FOSB	1.16443	0.0224337	0.357677	1.00689	0.0410253	0.880811	1.40704	0.0072225	0.0608968	Yes
HCAR3	1.15958	0.0115855	0.288032	2.67889	4.82832e-06	0.0283604	1.02396	0.0592634	0.159499	Yes
LINC00877	1.15298	0.0503904	0.463287	2.40591	9.57505e-05	0.0439749	1.38879	0.0195061	0.0881506	Yes
SLC2A3	1.1331	0.0275371	0.382524	2.20531	0.000243883	0.0646918	1.13745	0.0767104	0.186145	Yes
FOS	1.12512	0.0127615	0.290869	1.99135	6.28163e-05	0.0386663	1.28648	0.0219979	0.0928007	Yes
SRGN	1.12243	0.0255147	0.371908	1.67793	0.00273269	0.224709	1.47192	0.00899904	0.0661927	Yes
TREM1	1.11227	0.0659504	0.512953	2.00087	0.00287413	0.228348	1.59971	0.0115773	0.0725236	Yes
PLAUR	1.08997	0.0124737	0.290869	1.18006	0.00902579	0.44576	1.58468	0.00160464	0.0385102	Yes
TAGAP	1.08224	0.00816302	0.256982	2.02346	2.02476e-05	0.0283604	0.947356	0.0669471	0.171222	Yes
TNFAIP6	1.0714	0.0916065	0.57222	1.69224	0.0119482	0.511946	1.33176	0.0296195	0.108218	Yes
BCL2A1	1.0626	0.0421793	0.439126	2.016	0.000778264	0.109797	1.74906	0.00311454	0.046849	Yes
NR4A3	1.05801	0.00355924	0.201646	0.505556	0.212881	0.999549	1.38328	0.000487696	0.026225	Yes
CLEC4E	1.05776	0.0816608	0.553857	2.32531	0.000477463	0.090257	1.15114	0.0882165	0.203214	Yes
PDE4B	1.04037	0.0270591	0.381435	1.86436	0.000188707	0.0596822	1.72151	0.00152488	0.0379328	Yes
PHACTR1	1.02985	0.00578456	0.23315	1.11606	0.00666303	0.384492	1.30785	0.00221388	0.0420169	Yes
LILRB1	0.994875	0.0119996	0.290869	0.185838	0.658239	0.999549	0.697317	0.0809473	0.192659	No
SAMSN1	0.993934	0.0107079	0.278869	1.46223	0.00111164	0.140631	1.49163	0.00263029	0.0441998	Yes
C5AR1	0.946683	0.00810473	0.256982	1.44507	0.000396643	0.082572	1.02645	0.0406757	0.129027	Yes
IL1R2	0.938568	0.0731548	0.528896	1.44847	0.00836377	0.429508	1.5558	0.00766242	0.0619772	Yes
MME	0.937568	0.097238	0.581933	1.49053	0.00676795	0.387825	1.91709	0.00112031	0.0342845	Yes
LUCAT1	0.923327	0.0207906	0.35069	1.17679	0.00240257	0.212433	1.10091	0.0166054	0.082832	Yes
ICAM3	0.917893	0.0536636	0.478505	2.16007	0.000132758	0.0496213	1.27154	0.0260258	0.100901	Yes
DUSP1	0.886653	0.00356269	0.201646	0.981506	0.00222067	0.203647	1.00535	0.00790167	0.0625158	Yes
GBP5	0.884586	0.00508179	0.230713	1.31783	0.00113738	0.141707	0.911286	0.0110818	0.0714039	Yes
OLR1	0.882923	0.0126022	0.290869	0.0717192	0.856709	0.999549	1.32614	0.00196009	0.0405172	Yes
NCF1	0.843037	0.0816853	0.553857	1.22357	0.0124077	0.519227	2.04435	2.65053e-05	0.00909977	Yes
RGS1	0.842313	0.0124699	0.290869	-0.0927252	0.803065	0.999549	1.38939	0.000963137	0.0320161	Yes
LILRA2	0.833008	0.112642	0.61542	2.7294	3.3725e-06	0.0283604	1.27435	0.0274317	0.103888	Yes
SEMA6B	0.823174	0.130534	0.642189	0.162124	0.731652	0.999549	1.01806	0.0429222	0.132525	Yes
CLEC12A	0.807955	0.0968671	0.581933	0.491641	0.369493	0.999549	1.39176	0.0341885	0.117222	Yes
MNDA	0.807893	0.136888	0.649125	2.65251	2.1071e-05	0.0283604	0.94361	0.145057	0.282013	Yes
ADGRE3	0.806053	0.148752	0.664993	2.383	0.000118809	0.0472394	1.31651	0.019752	0.0885783	Yes
JUNB	0.799603	0.0124577	0.290869	0.920728	0.0111157	0.49652	0.939782	0.0155366	0.0804608	No
CD83	0.796307	0.0303581	0.39426	0.187163	0.585359	0.999549	1.33814	6.97975e-05	0.0123733	Yes
IFIT2	0.795315	0.00166779	0.154712	0.318447	0.204532	0.999549	0.614299	0.0194085	0.0879972	No
SERPINB9	0.785798	0.0441044	0.442985	0.0597873	0.880249	0.999549	0.839766	0.0185495	0.0865036	No
CSRNP1	0.776145	0.00717721	0.246998	0.849238	0.0101811	0.48253	1.03347	0.00236528	0.0430396	Yes
HK3	0.770872	0.216899	0.739727	1.36833	0.0304786	0.813022	1.10183	0.0833093	0.196133	Yes
PTPRE	0.764479	0.0267406	0.380754	1.04008	0.00254989	0.218503	1.26288	0.00177579	0.0396774	Yes
HSPA6	0.761927	0.0462779	0.449089	1.89825	9.98741e-05	0.0439749	1.72363	0.000896044	0.031035	Yes
RGS18	0.761165	0.0708077	0.521084	0.829381	0.0483453	0.937486	0.743239	0.14435	0.281035	No
ZFP36	0.760944	0.0230456	0.360972	1.11468	0.00339739	0.252142	0.562788	0.147697	0.2856	Yes
PLEK	0.755563	0.0736706	0.530333	1.96757	9.25647e-05	0.0439749	1.147	0.0335523	0.116226	Yes
FPR2	0.749421	0.214719	0.737969	2.41867	0.000611803	0.0976865	1.2161	0.0672334	0.171637	Yes
CSF2RB	0.749127	0.154644	0.67565	1.80367	0.00197437	0.194434	1.05066	0.0715622	0.178347	Yes
FPR1	0.747128	0.199456	0.725732	2.24373	0.000685699	0.102518	1.2397	0.0590816	0.159337	Yes
SLC11A1	0.7365	0.133308	0.644378	1.72593	0.00076355	0.109608	1.63846	0.00532664	0.0550107	Yes
FCGR3B	0.719191	0.276441	0.783152	2.97633	3.4577e-05	0.0299291	1.23183	0.104023	0.22663	Yes
CMTM2	0.701921	0.211103	0.735681	2.2014	0.00125634	0.147584	1.34139	0.0408934	0.129228	Yes
NABP1	0.692227	0.0427775	0.441924	0.6371	0.0525508	0.959656	0.82719	0.0138752	0.0776835	No
NLRP3	0.687183	0.0534028	0.476979	0.288509	0.449581	0.999549	1.16455	0.00357391	0.0486945	Yes
SIGLEC10	0.682458	0.0780468	0.545405	1.21333	0.00628	0.372855	1.16396	0.0151209	0.0799235	Yes
SIGLEC5	0.677762	0.228024	0.749014	1.13947	0.0550878	0.97312	0.843235	0.0924342	0.209164	No
AQP9	0.673169	0.245937	0.76429	1.94309	0.0027759	0.227127	1.3136	0.0367125	0.122371	Yes
SIRPB1	0.666387	0.140639	0.654634	1.92154	0.000234357	0.0631842	1.32144	0.021282	0.0916048	Yes
BTG2	0.666228	0.044369	0.443106	0.375155	0.243708	0.999549	0.69404	0.141378	0.277289	No
CEACAM3	0.666158	0.143555	0.659337	2.03843	0.000435536	0.0862991	1.14381	0.0488346	0.142127	Yes
LILRA1	0.665752	0.137205	0.649398	1.36845	0.0137931	0.548623	1.37291	0.0153404	0.0802725	Yes
CYTIP	0.664828	0.0591968	0.49257	1.70658	0.000106956	0.0439749	1.16161	0.0114193	0.0720176	Yes
GLT1D1	0.647601	0.212123	0.735836	2.47706	5.53712e-05	0.0386663	1.44256	0.026956	0.103144	Yes
APOBEC3A	0.642226	0.199265	0.725732	0.988622	0.0972746	0.999549	1.59282	0.00428649	0.0515146	Yes
THBS1	0.633245	0.0713654	0.522081	0.489855	0.0772594	0.999549	1.16127	0.000492902	0.0263265	Yes
CASS4	0.628241	0.20836	0.733002	1.96092	0.00052528	0.0938995	1.61413	0.00586998	0.0566712	Yes
PHOSPHO1	0.623736	0.192685	0.721446	2.42018	2.33231e-05	0.0283604	1.25778	0.0432033	0.13296	Yes
HLX	0.619036	0.187572	0.716849	2.32698	3.08498e-05	0.0283604	1.1238	0.0358147	0.120663	Yes
DYSF	0.617863	0.182199	0.71294	2.11935	7.00244e-05	0.0386663	1.05589	0.0616535	0.163665	Yes
SIRPB2	0.609676	0.225946	0.747233	2.37373	2.08517e-05	0.0283604	0.810639	0.177306	0.321889	Yes
EVI2A	0.59249	0.0778371	0.544178	1.54633	0.000402757	0.0827969	0.974477	0.0270856	0.103395	Yes
MEFV	0.580821	0.289315	0.791621	2.09371	0.00124504	0.147309	0.982743	0.132926	0.266314	Yes
SELL	0.580595	0.0886047	0.569096	1.90172	0.000130282	0.0496213	0.853217	0.019878	0.0886726	Yes
LILRA5	0.57069	0.248747	0.765372	1.55602	0.0131773	0.532472	1.69835	0.00725346	0.0608968	Yes
CXCR4	0.569714	0.114971	0.619366	1.05603	0.0165012	0.608474	0.944658	0.0179364	0.0854548	Yes
CEACAM4	0.564605	0.29766	0.798132	2.09017	0.00108195	0.139014	0.771262	0.196143	0.344609	Yes
GMFG	0.554102	0.151	0.669552	1.86212	0.000230042	0.0630545	1.20226	0.0128678	0.0751706	Yes
LCP2	0.552194	0.133226	0.644172	1.32809	0.00307433	0.239623	1.20287	0.0131839	0.0759313	Yes
SOCS3	0.54973	0.191871	0.720861	1.69479	0.000667931	0.100778	1.03801	0.0432255	0.13296	Yes
LCP1	0.545678	0.0972152	0.581933	1.52887	0.000161334	0.053066	1.02651	0.0183662	0.0862004	Yes
NFAM1	0.526279	0.214421	0.737891	2.09365	6.40369e-05	0.0386663	1.88141	3.91988e-05	0.0109284	Yes
LILRB2	0.523478	0.19895	0.72559	1.59134	0.00245372	0.214689	1.16041	0.0246151	0.0984115	Yes
LILRB3	0.521522	0.276735	0.78377	1.9227	0.000635889	0.0991951	1.06638	0.0744037	0.182719	Yes
LRRK2	0.51655	0.0417501	0.436966	1.67733	9.73496e-06	0.0283604	0.931049	0.0222715	0.093566	Yes
TNFRSF1B	0.516043	0.175959	0.706363	1.5308	0.00120145	0.14488	1.15745	0.0223848	0.0938684	Yes
PILRA	0.51416	0.180735	0.712802	1.68221	0.000463638	0.0886626	1.0492	0.0389193	0.125983	Yes
PRKCB	0.513746	0.124962	0.634993	0.448083	0.218334	0.999549	0.843391	0.0589683	0.159302	No
MMP19	0.512184	0.206006	0.731911	0.432584	0.341598	0.999549	1.62133	0.00146263	0.0374526	Yes
NHSL2	0.502266	0.229643	0.750478	1.85226	7.13716e-05	0.0386663	0.727065	0.174719	0.31895	Yes
TLR8	0.500866	0.312978	0.808229	2.11814	0.000156911	0.053066	1.10975	0.0486299	0.141939	Yes
ARHGAP15	0.498754	0.118344	0.62422	1.57947	5.81237e-05	0.0386663	1.1846	0.00872312	0.0651488	Yes
AATK	0.494418	0.204218	0.729042	1.60898	0.00102666	0.134004	1.14056	0.026631	0.102324	Yes
PFKFB3	0.494109	0.0875012	0.567645	0.957425	0.0043898	0.29588	1.10915	0.0030723	0.0467129	Yes
FFAR2	0.483948	0.424268	0.855458	2.58235	0.000448486	0.0878072	1.36781	0.0448267	0.135674	Yes
ALOX5AP	0.48047	0.192609	0.721446	1.18961	0.0083363	0.429508	0.772444	0.0767762	0.186193	Yes
RASGRP2	0.478222	0.225451	0.74661	1.66983	0.000551337	0.0954451	1.05461	0.0249855	0.0990626	Yes
EVI2B	0.473111	0.202998	0.726646	2.10664	6.07262e-06	0.0283604	0.730639	0.151662	0.290676	Yes
NCF2	0.471804	0.106499	0.603205	1.0358	0.00231276	0.207845	1.13846	0.00184133	0.03991	Yes
PTPRC	0.471064	0.187044	0.716849	1.55789	0.000308226	0.071139	1.05947	0.0221994	0.0933272	Yes
SLA	0.465165	0.222597	0.745932	1.28276	0.00488189	0.32063	1.18457	0.0114036	0.0720176	Yes
S1PR4	0.458394	0.288608	0.791621	0.845999	0.0515966	0.954347	0.786928	0.148792	0.287245	No
ITGB2-AS1	0.458216	0.19935	0.725732	0.430791	0.209548	0.999549	0.315281	0.451362	0.605418	No
IL18RAP	0.451191	0.267225	0.77633	1.51525	0.00180931	0.182551	0.938474	0.0761737	0.185428	Yes
RCSD1	0.446663	0.094058	0.577185	0.994784	0.00488198	0.32063	0.661783	0.0729434	0.180341	No
MMP25	0.444381	0.351627	0.831445	2.33693	3.10402e-05	0.0283604	2.14429	5.10724e-05	0.0113887	Yes
CD300A	0.439818	0.208209	0.732916	1.65248	0.000311444	0.071139	0.960607	0.0528637	0.148733	Yes
LST1	0.438806	0.226195	0.747233	1.83131	0.000198138	0.0603982	1.8146	1.77339e-05	0.00823782	Yes
LIN7A	0.43696	0.313651	0.808229	2.01455	0.000361258	0.0781744	1.32999	0.0215941	0.0922535	Yes
CCR3	0.435452	0.466991	0.872533	0.659607	0.352285	0.999549	1.01459	0.118001	0.246103	No
CD93	0.430702	0.286509	0.79119	0.809897	0.086596	0.999549	1.06583	0.0278567	0.10463	Yes
FGR	0.430399	0.383274	0.84738	1.78682	0.00140946	0.159453	1.12441	0.051976	0.147334	Yes
LILRA6	0.429367	0.349934	0.830934	1.63658	0.00709028	0.397975	1.06334	0.0533785	0.149764	Yes
PECAM1	0.428712	0.224937	0.74661	1.49049	0.000657659	0.100413	1.1201	0.0112892	0.0717845	Yes
SELP	0.42608	0.264615	0.774053	0.432259	0.236466	0.999549	0.133678	0.688498	0.796532	No
SPP1	0.426019	0.421093	0.854758	0.0933504	0.807066	0.999549	1.17458	0.0117044	0.0729296	Yes
CXCL6	0.424053	0.368496	0.842966	0.534549	0.219467	0.999549	0.705291	0.112629	0.238631	No
PLXNC1	0.419096	0.0860731	0.564121	1.28712	0.00037063	0.0791609	0.795444	0.0303804	0.109715	Yes
AOAH	0.416926	0.0902165	0.57222	1.12888	0.00215754	0.203647	0.636957	0.136043	0.270443	Yes
SNX10	0.416251	0.175215	0.705889	1.10331	0.00564385	0.348777	0.970045	0.0231971	0.0957704	Yes
NTNG2	0.414788	0.341384	0.825701	2.3206	1.78988e-05	0.0283604	1.24145	0.0461424	0.138129	Yes
RASGRP4	0.413194	0.429796	0.858776	2.43947	5.61987e-05	0.0386663	1.13272	0.087194	0.201849	Yes
LMNB1	0.410865	0.194948	0.723956	0.650725	0.0685105	0.999549	0.877226	0.00966506	0.0678073	No
TNFSF13B	0.40859	0.162468	0.691083	1.12189	0.00845537	0.431854	0.403915	0.25857	0.415918	Yes
VNN2	0.407935	0.188654	0.717271	1.487	0.000295822	0.071139	0.961254	0.0238017	0.0967662	Yes
ADGRG3	0.405862	0.462654	0.870784	1.71289	0.00457932	0.304905	1.56055	0.0126483	0.0746575	Yes
ITGAM	0.404616	0.31723	0.810258	1.51448	0.00117979	0.143725	0.872734	0.0697611	0.175513	Yes
CXCR2	0.404489	0.455943	0.867656	2.50205	8.34934e-05	0.0429104	1.15171	0.0743529	0.182678	Yes
ADGRE2	0.404318	0.377791	0.846096	1.30963	0.0145663	0.559715	0.865629	0.0905557	0.206684	Yes
APBB1IP	0.400329	0.252655	0.768411	2.00781	2.41689e-05	0.0283604	1.02717	0.0395362	0.127237	Yes
JAML	0.399939	0.223659	0.74661	1.55735	0.000203576	0.0603982	0.895793	0.0576189	0.157012	Yes
MIR223HG	0.399458	0.373649	0.844481	1.16313	0.0269924	0.769352	1.70051	0.00105187	0.033403	Yes
CXCR1	0.398624	0.526546	0.897741	2.60176	0.000322771	0.0727164	1.22507	0.100463	0.22145	Yes
TREML2	0.395003	0.520269	0.896569	1.73674	0.00431918	0.292318	1.4966	0.0197602	0.0885783	Yes
IFITM2	0.381888	0.263253	0.772728	1.74658	2.98614e-05	0.0283604	0.921595	0.0559338	0.15427	Yes
WIPF1	0.380913	0.202546	0.72632	1.49243	0.000212383	0.0603982	0.852348	0.0479197	0.141059	Yes
SERPINB2	0.37907	0.260271	0.771581	-0.19508	0.614174	0.999549	0.593674	0.0857648	0.199705	No
MMP12	0.379017	0.416784	0.854432	0.250416	0.562766	0.999549	1.3145	0.000919205	0.0313442	Yes
FCGR2A	0.377766	0.393554	0.847797	2.12613	9.38946e-05	0.0439749	1.03565	0.075812	0.184855	Yes
CFD	0.37046	0.234505	0.754272	-0.163424	0.626135	0.999549	0.0759626	0.852411	0.912058	No
EGR2	0.363915	0.354704	0.83421	-0.131351	0.782212	0.999549	0.856402	0.0871161	0.201832	No
TLR4	0.363124	0.266701	0.776001	1.53241	0.00020992	0.0603982	0.948924	0.0285698	0.106057	Yes
THEMIS2	0.354025	0.332272	0.820771	1.27317	0.00318291	0.242343	1.16291	0.0119091	0.0732232	Yes
INKA2	0.350342	0.26641	0.775661	0.778693	0.0275877	0.775569	0.94986	0.0156502	0.0805835	No
MYO1F	0.347486	0.39152	0.847797	1.98217	5.11156e-05	0.0386663	1.07732	0.0405656	0.128938	Yes
AIF1	0.346018	0.240395	0.761563	0.813432	0.0196973	0.67208	0.933447	0.0220689	0.093003	No
NLRP12	0.344768	0.500163	0.888365	2.25963	0.000257776	0.0672919	1.13483	0.0559278	0.15427	Yes
PELATON	0.341646	0.342722	0.826614	1.52723	0.00031053	0.071139	1.18411	0.0172348	0.084201	Yes
ITGB2	0.336867	0.247632	0.764347	0.978011	0.00314519	0.240585	0.718425	0.0515729	0.146449	No
FCGR3A	0.336678	0.21829	0.741146	1.3197	0.00282631	0.227622	1.04484	0.0044466	0.0523275	Yes
HCK	0.334295	0.397552	0.847797	1.68441	0.000938407	0.125472	1.08966	0.0359514	0.120833	Yes
CFP	0.329802	0.308612	0.802894	1.31076	0.00199979	0.195765	0.689032	0.12269	0.252518	Yes
SERPINA1	0.327541	0.247829	0.764366	0.808002	0.0265301	0.768218	0.653384	0.0889271	0.204345	No
NLRP6	0.32511	0.555041	0.906663	2.38783	0.000100163	0.0439749	0.880842	0.0982371	0.218347	Yes
FYB1	0.31872	0.339851	0.824622	1.77362	1.52552e-05	0.0283604	0.82204	0.0613142	0.163087	Yes
CSF3R	0.312902	0.577557	0.914996	2.39552	0.000106422	0.0439749	1.28715	0.047128	0.139718	Yes
NCF4	0.309579	0.414516	0.854152	1.77009	0.000219371	0.0611486	0.87014	0.0947718	0.212903	Yes
ARHGAP9	0.301188	0.376802	0.845363	1.8822	2.42196e-05	0.0283604	0.980731	0.0512433	0.145964	Yes
ARHGAP25	0.300076	0.306459	0.801271	1.44951	0.000424113	0.0861081	0.694048	0.122294	0.251866	Yes
BEST1	0.297722	0.299127	0.798616	1.49682	6.66248e-05	0.0386663	1.00686	0.0300987	0.109274	Yes
WAS	0.296326	0.374433	0.844481	1.81468	4.54449e-05	0.0373693	0.970913	0.0485227	0.14178	Yes
CREB5	0.295799	0.527719	0.898061	1.89584	0.000160858	0.053066	1.81777	0.000141179	0.0164052	Yes
PIK3R5	0.291117	0.395082	0.847797	1.27595	0.00133532	0.152891	0.983323	0.0191969	0.0876051	Yes
SIGLEC9	0.29005	0.46762	0.872953	1.41325	0.00514367	0.33044	0.909091	0.0569921	0.156015	Yes
CD37	0.288554	0.323848	0.815162	1.43042	0.000743635	0.108229	0.597954	0.186337	0.332741	Yes
SKAP2	0.287309	0.335825	0.822652	1.04637	0.00423875	0.29046	0.670545	0.0510723	0.145745	Yes
C3AR1	0.286421	0.358013	0.835782	0.220541	0.542538	0.999549	0.957972	0.00681249	0.0596619	No
CR1	0.285069	0.579072	0.915187	2.16411	0.000588683	0.097372	1.02604	0.0824518	0.194917	Yes
CD53	0.280179	0.40581	0.850558	1.08045	0.0104277	0.486824	0.955916	0.0277303	0.104328	Yes
RASSF2	0.274046	0.431614	0.858977	1.49003	0.000575912	0.097372	0.869884	0.0495927	0.143426	Yes
SLC44A5	0.273433	0.361638	0.838846	-0.690907	0.0494828	0.9411	-0.344587	0.359937	0.520156	No
TNFRSF10C	0.272642	0.590908	0.919158	2.50193	2.49526e-05	0.0283604	1.18411	0.0621135	0.16448	Yes
CORO1A	0.27239	0.307242	0.801421	1.09659	0.00161098	0.174145	0.820628	0.0283685	0.105788	Yes
SPI1	0.270171	0.462497	0.870784	1.65825	0.000514239	0.0929359	0.947206	0.0576824	0.157105	Yes
TBXAS1	0.268468	0.370222	0.843429	1.19939	0.00226707	0.204858	0.841977	0.0370419	0.122828	Yes
LAT2	0.262283	0.444797	0.863522	1.47276	0.00107235	0.138866	0.851219	0.0694945	0.175088	Yes
CXCL1	0.261376	0.55537	0.90669	0.183168	0.65046	0.999549	0.450879	0.271425	0.429706	No
BIN2	0.259037	0.311275	0.806274	0.879057	0.0120697	0.514595	0.420823	0.184064	0.329988	No
P2RY13	0.255288	0.509337	0.891376	1.95182	6.84188e-05	0.0386663	0.541123	0.314626	0.474352	Yes
CCR1	0.251637	0.528131	0.898322	1.31143	0.00549531	0.344946	1.01586	0.0443389	0.134939	Yes
HLA-DQA1	0.243588	0.403309	0.849768	-0.181116	0.587589	0.999549	-0.105939	0.777202	0.859757	No
PREX1	0.238327	0.369123	0.842966	1.14995	0.00076644	0.109608	0.669283	0.0747151	0.183199	Yes
P2RX1	0.232257	0.599882	0.920382	1.5894	0.00116049	0.142428	1.04296	0.0383303	0.125095	Yes
SELPLG	0.227428	0.383657	0.84738	1.28678	0.000592071	0.097372	0.427711	0.303826	0.463559	Yes
FMNL1	0.224388	0.435297	0.861259	1.47918	0.000157822	0.053066	0.866323	0.0505133	0.144985	Yes
FLI1	0.221372	0.431367	0.858977	1.22647	0.00169703	0.177767	0.597257	0.152476	0.291612	Yes
LAPTM5	0.221249	0.419989	0.854432	0.744558	0.0243659	0.744836	0.775528	0.0319646	0.112983	No
IGSF6	0.219863	0.438302	0.862367	1.07657	0.00364693	0.26502	0.714517	0.0645413	0.167824	Yes
TYROBP	0.218651	0.481406	0.879647	1.231	0.0027027	0.223934	0.872338	0.0522555	0.147763	Yes
TNFSF14	0.215443	0.560987	0.909344	1.13032	0.00332266	0.249518	0.675747	0.140926	0.276774	Yes
ITGAX	0.213639	0.619184	0.923821	1.1945	0.00923844	0.450171	1.19173	0.0212828	0.0916048	Yes
SNX20	0.209374	0.50711	0.89136	1.13867	0.0126573	0.522096	0.739443	0.0665088	0.170494	Yes
PADI2	0.20675	0.518906	0.895712	1.17239	0.0019215	0.190367	0.997106	0.010568	0.0700534	Yes
CST7	0.185101	0.596184	0.920382	1.17362	0.00720028	0.399222	0.71423	0.0659483	0.169588	Yes
RAC2	0.181412	0.555505	0.90669	1.31611	0.000605031	0.0975524	0.831584	0.0523252	0.147778	Yes
DPEP2	0.177682	0.584163	0.916437	0.7272	0.0529011	0.960278	0.842393	0.0964189	0.215553	No
CYP26A1	0.170491	0.584726	0.916484	0.278774	0.377653	0.999549	-0.0150093	0.964481	0.979883	No
PSTPIP1	0.166233	0.574342	0.914086	1.00417	0.0108412	0.489821	0.802815	0.0557717	0.153981	Yes
HRH2	0.164349	0.765111	0.955798	1.6498	0.00523694	0.331257	1.0067	0.104007	0.22663	Yes
SH2D3C	0.154553	0.627855	0.927063	1.2672	0.00124436	0.147309	0.651255	0.131767	0.264913	Yes
ATG16L2	0.148291	0.514278	0.893035	0.831688	0.00759254	0.410746	0.627179	0.105339	0.228496	No
RELT	0.14804	0.640471	0.93065	0.926808	0.00755787	0.41022	0.901462	0.0107944	0.070844	No
COTL1	0.14599	0.598294	0.920382	0.818758	0.0106454	0.487672	0.759452	0.0244464	0.0982779	No
LIMD2	0.143647	0.55266	0.905931	1.24199	0.000329243	0.073172	0.719756	0.0656878	0.169224	Yes
SH2B2	0.137034	0.648259	0.93095	1.15963	0.00427059	0.291428	0.90906	0.0413215	0.129815	Yes
PPP1R18	0.136404	0.633573	0.927618	1.13068	0.00169683	0.177767	0.84138	0.0301521	0.10938	Yes
ALOX5	0.13343	0.606874	0.921269	1.04809	0.00221797	0.203647	0.659678	0.0791479	0.189869	Yes
APOBR	0.131786	0.638641	0.929859	1.08665	0.0013387	0.152891	0.769448	0.0456777	0.137399	Yes
NAMPT	0.124473	0.610434	0.922169	0.483567	0.104721	0.999549	0.625422	0.0356039	0.120268	No
ADAM8	0.115659	0.700969	0.945665	1.10751	0.00333979	0.249664	1.08075	0.00936493	0.0671947	Yes
GIMAP4	0.111558	0.725628	0.950025	1.21753	0.0052328	0.331257	0.32249	0.477539	0.627589	Yes
FCER1G	0.110314	0.708034	0.947781	0.560194	0.146651	0.999549	0.866024	0.0258647	0.10061	No
LTB	0.101675	0.764091	0.955714	0.947464	0.0220309	0.702172	1.03652	0.0184877	0.0863222	Yes
SLC19A1	0.0806097	0.771211	0.956201	1.13239	0.00245419	0.214689	0.508683	0.168224	0.311108	Yes
SLC25A37	0.0781027	0.716735	0.948998	0.939759	0.00312364	0.240053	0.786815	0.0295332	0.108107	No
LRRC25	0.0756385	0.848922	0.967329	1.42775	0.00270542	0.223934	1.33818	0.00188891	0.0400976	Yes
HSD11B2	0.0603889	0.82465	0.965999	0.0955137	0.718427	0.999549	-0.216783	0.40342	0.56137	No
IL2RG	0.0555819	0.781427	0.958044	1.1291	0.000547703	0.0954451	0.649186	0.0801086	0.191351	Yes
CYTH4	0.0495856	0.904154	0.979136	1.62533	0.000891667	0.121193	0.303493	0.515812	0.660718	Yes
NFE2	0.0483019	0.923679	0.982989	2.30215	0.000264372	0.0679353	0.75466	0.162892	0.304705	Yes
FCGR1B	0.038396	0.922859	0.982769	1.99107	2.67985e-05	0.0283604	1.899	0.000179588	0.0185675	Yes
PTN	0.0369006	0.904928	0.979472	-0.72328	0.046979	0.929514	0.221541	0.554646	0.693017	No
FERMT3	0.0325745	0.912075	0.980636	0.7679	0.0372442	0.863222	0.783653	0.0520219	0.147399	No
WDR72	0.0312016	0.91881	0.982005	-0.202487	0.563894	0.999549	0.286431	0.380237	0.540249	No
ADAM19	0.0107778	0.974578	0.996364	0.555116	0.180203	0.999549	0.617262	0.0925158	0.209205	No
CD14	0.00133911	0.996039	0.999335	0.656129	0.0293056	0.800597	0.833468	0.0206825	0.0901629	No
JAK3	-0.00701991	0.983069	0.99779	1.3397	0.00166239	0.177531	0.872528	0.0689562	0.174221	Yes
ITGAL	-0.039304	0.872828	0.971476	0.821677	0.0135423	0.54266	0.295411	0.400494	0.558311	No
BHLHE41	-0.0484132	0.854842	0.968298	-0.135957	0.59322	0.999549	-0.62718	0.00602722	0.0571458	No
IRAG1	-0.0528708	0.889254	0.974873	1.02104	0.0255176	0.763022	0.985211	0.0369043	0.122675	Yes
PGGHG	-0.0538955	0.809472	0.963427	1.02079	0.00255794	0.218503	0.0182212	0.954413	0.974838	Yes
C1QL3	-0.0749374	0.84234	0.967329	-0.401866	0.354501	0.999549	-0.375708	0.408227	0.565702	No
DOK3	-0.0782515	0.839939	0.967329	1.48545	0.00155988	0.173336	1.50526	0.000519193	0.0269313	Yes
AMIGO2	-0.124128	0.697679	0.944756	0.0576804	0.875032	0.999549	0.00119905	0.997251	0.998303	No
CXCL2	-0.125971	0.799285	0.961837	0.0840971	0.824564	0.999549	0.684473	0.0965237	0.215645	No
GDA	-0.218432	0.589962	0.91868	0.12754	0.765085	0.999549	0.203245	0.609219	0.736545	No
MTNR1A	-0.282419	0.463006	0.870784	0.111999	0.752601	0.999549	0.0183147	0.959504	0.977047	No
SLC9A3	-0.394167	0.516006	0.893988	0.561825	0.339402	0.999549	0.371117	0.425713	0.581704	No
CXCL3	-0.60774	0.22363	0.74661	-0.629837	0.124005	0.999549	0.237365	0.597984	0.727467	No
SLC5A5	-0.903459	0.0584705	0.492235	-0.288052	0.542831	0.999549	-0.578476	0.146529	0.284145	No
SAA2	-1.01036	0.00921444	0.26789	-0.762548	0.084576	0.999549	-0.168306	0.653415	0.770288	Yes
SLC26A4	-1.12452	0.0380463	0.42328	-0.496299	0.408425	0.999549	0.188078	0.651195	0.769381	Yes
CSF3	-1.12689	0.028726	0.389877	0.0193732	0.965176	0.999549	-0.103266	0.799117	0.875712	Yes
SAA1	-1.24179	0.00354631	0.201646	-0.744879	0.105788	0.999549	-0.599466	0.118685	0.247081	Yes
CST1	-1.60319	0.0045997	0.223829	-0.134503	0.773534	0.999549	0.200608	0.719271	0.819441	Yes
