## Supplementary Figure 5 for "Cellular and Transcriptional Signature of the Nasal Mucosa is Associated with Susceptibility to Pneumococcal Carriage in Older Adults"

### Sheet: timepoint vs baseline
		Protected						Susceptible
		2 days post-challenge		7 days post-challenge		9 days post-challenge		2 days post-challenge		7 days post-challenge		9 days post-challenge
Order	Cytokine	log2 Fold-change	Pvalue	log2 Fold-change	Pvalue	log2 Fold-change	Pvalue	log2 Fold-change	Pvalue	log2 Fold-change	Pvalue	log2 Fold-change	Pvalue
1	FGF basic	0.148047	0.107888	0.100601	0.375166	0.0885922	0.454592	0.0981344	0.87997	0.101615	0.553127	-0.0466091	0.807258
2	VEGF	0.244998	0.0193892	-0.00689386	0.715743	0.0148134	0.45217	0.251811	0.533911	0.269275	0.474013	0.118072	0.990635
3	HGF	0.441674	0.102784	0.258217	0.205971	0.224938	0.152704	0.27516	0.43549	0.252938	0.238502	0.121318	0.898329
4	EGF	0.67768	0.00202417	0.86923	0.00983998	1.0721	0.00822997	0.360364	0.492464	-0.0240112	0.736142	0.327138	0.898329
5	IL-7	0	1	0	1	0.613035	0.136595	0.666721	0.303615	0.480142	0.639087	0	1
6	G-CSF	0.0630221	0.223387	-0.00112489	0.806377	0.0293205	0.490674	0.0142581	0.633656	-0.0140726	0.807258	-0.0829248	0.771465
7	GM-CSF	0	1	0	1	0	1	0	1	0	1	0	1
8	Eotaxin	0.601514	0.0760249	0.44308	0.136431	0.499959	0.303334	1.37876	0.507295	0.567127	0.898329	0.329022	0.84345
9	IL-8	0.157084	0.356434	0.32079	0.190297	0.532212	0.107557	-0.0962379	0.953188	0.243189	0.431494	0.0378059	0.733545
10	CXCL10 (IP-10)	0.0372782	0.347361	0.272948	0.237114	0.109006	0.32019	0.615901	0.684187	-0.386656	0.310543	-0.74575	0.345324
11	CCL2 (MCP-1)	0.346959	0.142019	0.474455	0.058286	0.415408	0.152704	0.38196	0.408462	-0.0361169	0.684187	-0.117581	0.990733
12	CCL3 (MIP-1α)	0.12718	0.0525938	0.0622823	0.368866	0	1	0.318418	0.341769	0.140662	0.6556	-0.0105406	0.990733
13	CCL4 (MIP-1β)	0.141411	0.0381466	0.0184749	0.350395	0.00475321	0.277243	0.361544	0.43549	0.108926	0.684187	0.155211	0.742437
14	CXCL9 (MIG)	0.350793	0.188302	0.197266	0.29855	0.455127	0.196329	0.893623	0.568834	-0.304767	0.553127	0.221764	0.733582
15	Rantes	0	1	0	1	0	1	0	1	0	1	0	1
16	IFN-α	0.121883	0.110513	0.0925222	0.136431	0.0905594	0.181708	0.258373	0.463499	-0.000461896	0.990733	-0.0346513	0.477864
17	IFN-γ	0.338249	0.0458203	0.238301	0.37166	0.202306	0.162045	0.113272	0.934441	0.249018	0.285417	0.274044	0.990632
18	IL-2	0.110494	0.140011	0.0305227	0.446862	0.107596	0.468944	0.063464	0.697683	-0.0794737	0.915819	-0.146824	0.532187
19	IL-4	0	1	0	1	0	1	0	1	0	1	0	1
20	IL-5	0	1	0	1	0	1	0	1	0	1	0	1
21	IL-12	0.224304	0.0404435	0.142511	0.0751499	0.0496224	0.152704	0.386595	0.463499	0.190795	0.522352	-0.0112045	0.537631
22	IL-15	0.155676	0.070457	0.094889	0.42444	0.160377	0.163945	0.13314	0.736142	0.116989	0.898329	0.0108858	0.861674
23	IL-17	0	1	0	1	0	1	0	1	0	1	0	1
24	IL-1b	0.247164	0.0562827	0.290007	0.158664	0.335448	0.169347	0.294882	0.280241	0.287522	0.166073	0.0619842	0.771465
25	IL-6	0.263725	0.16572	0.373788	0.189551	0.511205	0.139575	0.625107	0.26782	0.459699	0.10785	0.182365	0.87997
26	TNF-α	0.144672	0.0601014	0.121297	0.108677	0.141199	0.197887	0.187224	0.509775	0.0649521	0.663488	-0.106849	0.611706
27	IL-1RA	0.0822747	0.878246	0.18873	0.523852	0.0749051	0.578177	-0.280499	0.494876	0.141671	0.488277	-0.222089	0.818331
28	IL-10	0	1	0	1	0	1	0	1	0	1	0	1
29	IL-13	0	1	0	1	0	1	0.0150546	0.368159	0.00333801	0.668255	0	1
30	IL-2R	0.0494459	0.217425	-0.00194778	0.580896	-0.0309626	0.724544	0.159271	0.573188	0.0314906	0.796239	-0.080862	0.605564
