## Supplementary Figure 6 for "Cellular and Transcriptional Signature of the Nasal Mucosa is Associated with Susceptibility to Pneumococcal Carriage in Older Adults"

### Sheet: Neutrophils
Mixture	neutrophilic_myelocyte	neutrophilic_metamyelocyte	band_neutrophil	segmented_neutrophil	mature_neutrophil	P-value	Correlation	RMSE	Absolute score (sig.score)
S1230_018_016_baseline	0	0.00486574	0.176579	1.77115	2.59574	0.014	0.199065	1.04207	4.54833
S1230_018_016_D2	0.0415762	0	1.73504	0	2.46804	0.011	0.207906	1.03086	4.24465
S1230_018_016_D9	0.0142832	0	1.57838	0	2.57591	0.014	0.202364	1.03457	4.16857
S1232_018_018_baseline	0	0	0.503896	1.14817	2.61713	0.004	0.292426	0.989586	4.2692
S1232_018_018_D2	0.00806433	0	0.568796	0	3.37135	0.001	0.379467	0.950045	3.94821
S1232_018_018_D9	0.0187921	0	1.72486	0	2.54222	0.005	0.26068	1.00371	4.28587
S1234_018_020_baseline	0.00222895	0	1.20426	0	2.90292	0.005	0.259898	1.0075	4.10941
S1238_018_024_baseline	0.0115807	0	1.42178	0	2.84481	0.015	0.175116	1.04996	4.27818
S1238_018_024_D2	0.0111898	0	1.27685	0	3.04001	0.01	0.21122	1.03315	4.32805
S1238_018_024_D9	0.0117992	0	0.492665	0	3.70454	0.004	0.302144	1.00082	4.20901
S1252_018_038_baseline	0.000146305	0	1.18254	0	3.09395	0.014	0.19275	1.04464	4.27664
S1252_018_038_D2	0	0	0.947394	0.40027	3.18926	0.034	0.102356	1.09156	4.53692
S1252_018_038_D9	0	0.163261	0	3.1692	1.60892	0.014	0.197812	1.03631	4.94138
S1254_018_040_baseline	0	0.0387043	0	4.11124	0.502624	0.014	0.198231	1.04005	4.65257
S1254_018_040_D2	0.010597	0	1.31293	0	2.85207	0.015	0.191877	1.04218	4.1756
S1254_018_040_D9	0	0.0979696	0	1.66833	2.93539	0	0.457451	0.896161	4.70169
S1258_018_044_baseline	0	0.0731575	0	0.798605	3.40927	0.026	0.125678	1.10234	4.28103
S1258_018_044_D2	0.00471522	0	1.19025	0	3.2232	0.011	0.207446	1.03723	4.41816
S1258_018_044_D9	0	0	0.830498	0.0333193	3.59383	0.023	0.130107	1.08748	4.45765
S1260_018_046_baseline	0.016483	0	1.29576	0	2.83991	0.008	0.218739	1.028	4.15216
S1260_018_046_D2	0.016679	0	1.45367	0	2.89003	0.016	0.160039	1.05746	4.36038
S1260_018_046_D9	0	0	1.67481	0	2.87106	0.016	0.159405	1.05729	4.54587
S1264_018_050_baseline	0.00441707	0	1.23104	0	3.17899	0.026	0.12389	1.07994	4.41445
S1264_018_050_D2	0.0567481	0	1.71567	0	2.4668	0.027	0.122274	1.07371	4.23921
S1264_018_050_D9	0.00915942	0	1.50692	0	2.82565	0.03	0.108884	1.08297	4.34172
S1272_018_058_baseline	0	0	0.288363	1.50708	2.6463	0.035	0.099813	1.09313	4.44174
S1272_018_058_D2	0	0	0.618496	0	3.57487	0.019	0.139287	1.08986	4.19337
S1272_018_058_D9	0	0	0.656554	0.570416	2.84429	0.021	0.131942	1.07823	4.07126
S1274_018_060_baseline	0	0	1.01317	0.33324	3.01523	0.023	0.130894	1.07547	4.36164
S1274_018_060_D9	0	0	0.186001	2.27638	2.55293	0.016	0.170931	1.05401	5.01531
S1276_018_062_baseline	0	0	1.3743	0	2.97938	0.026	0.123264	1.07772	4.35367
S1276_018_062_D2	0	0	1.20866	0.945666	2.29595	0.027	0.11757	1.07315	4.45027
S1276_018_062_D9	0	0	0.500184	0.33184	3.63796	0.03	0.107989	1.10502	4.46998
S1278_018_064_baseline	0	0	0.652902	1.40908	2.44167	0.028	0.113861	1.07843	4.50365
S1278_018_064_D2	0.0607325	0	1.79313	0	2.24989	0.034	0.101507	1.08451	4.10375
S1278_018_064_D9	0.00598064	0	1.67897	0	2.51186	0.028	0.116346	1.07844	4.19682
S1280_018_066_baseline	0	0.159384	0	0.922415	3.17806	0.028	0.115547	1.10087	4.25986
S1280_018_066_D2	0	0.0598462	0	1.43539	3.29057	0.004	0.312066	0.987507	4.7858
S1280_018_066_D9	0	0	1.37534	0	2.94759	0.02	0.135699	1.07128	4.32293
S1282_018_068_baseline	0	0	0.371394	3.96676	0.766136	0.004	0.300587	0.982516	5.10429
S1282_018_068_D2	0	0.0472009	0	0.952449	3.38785	0.008	0.219812	1.04758	4.3875
S1282_018_068_D9	0.0388727	0	0.458749	0	3.82233	0.027	0.119483	1.10655	4.31995
S1284_018_070_baseline	0.0514218	0	1.6098	0	2.23034	0.026	0.125475	1.07227	3.89157
S1284_018_070_D9	0	0.0773702	0	1.6174	2.85172	0.026	0.122923	1.08751	4.54649
S1286_018_072_baseline	0	0	0.888148	0.701808	2.73833	0.016	0.157608	1.05896	4.32829
S1286_018_072_D2	0	0	0.988218	1.03646	2.49521	0.027	0.121444	1.07289	4.51989
S1286_018_072_D9	0	0	0.202177	1.22658	3.10968	0.028	0.114348	1.09434	4.53843
S1288_018_074_baseline	0.021439	0	1.90334	0	2.161	0.019	0.137743	1.06896	4.08578
S1288_018_074_D2	0.0558972	0	1.59075	0	2.54741	0.03	0.106618	1.08142	4.19406
S1288_018_074_D9	0.0634647	0	1.5467	0	2.53736	0.036	0.0966453	1.08606	4.14753
S1290_018_076_baseline	0	0.106415	0	1.61289	3.09843	0.081	0.0513876	1.12517	4.81773
S1290_018_076_D2	0	0	1.57929	0.243485	2.77861	0.027	0.119469	1.07579	4.60138
S1290_018_076_D9	0	0	0.17165	4.58013	0.339601	0.031	0.104961	1.08904	5.09138
S1292_018_078_baseline	0.0103771	0	1.45734	0	2.65002	0.015	0.176393	1.04857	4.11773
S1292_018_078_D2	0	0	0.694409	0	3.86228	0.037	0.0935726	1.11355	4.55669
S1292_018_078_D9	0	0.173481	0	5.05663	0.0747008	0.005	0.280639	0.998939	5.30482
S1294_018_080_baseline	0.0664072	0	1.52001	0	2.69648	0.041	0.091106	1.0891	4.28289
S1294_018_080_D2	0	0.218854	0	3.399	1.24377	0.01	0.211427	1.02934	4.86162
S1294_018_080_D9	0	0.0803111	0	4.98847	0.256625	0.005	0.274892	1.00086	5.3254
S1298_018_084_baseline	0	0.579461	0	2.10833	1.50801	0.018	0.142075	1.07316	4.1958
S1298_018_084_D2	0.00939069	0.134756	0	4.51974	0.172936	0.019	0.140465	1.07259	4.83682
S1298_018_084_D9	0	0.0979592	0	3.08385	1.39868	0.006	0.254537	1.00688	4.58049
S1302_018_088_baseline	0.0215744	0	1.54603	0	2.57267	0.045	0.0833855	1.09426	4.14027
S1302_018_088_D2	0.0638332	0	1.47983	0	2.5895	0.042	0.0868296	1.09111	4.13316
S1302_018_088_D9	0	0.0698935	0	1.42393	2.58138	0.032	0.10385	1.09789	4.0752
S1304_018_090_baseline	0.0488925	0	1.61818	0	2.39416	0.022	0.131831	1.06911	4.06124
S1304_018_090_D2	0	0	0.726926	0.792861	2.70434	0.02	0.136662	1.07121	4.22413
S1304_018_090_D9	0.0286204	0	1.72711	0	2.5159	0.021	0.133686	1.069	4.27163
S1306_018_092_baseline	0	0.188815	0	2.30248	2.12523	0.031	0.105665	1.08554	4.61652
S1306_018_092_D2	0	0.20402	0	3.32449	1.08167	0.017	0.152936	1.05949	4.61018
S1306_018_092_D9	0	0.27805	0	2.97418	1.47326	0.02	0.133987	1.06877	4.72549
S1308_018_094_baseline	0	0	0.739013	0	3.66638	0.016	0.159698	1.07526	4.40539
S1308_018_094_D2	0	0	0.885088	0	3.72608	0.016	0.169256	1.06642	4.61117
S1308_018_094_D9	0	0	0.305451	0	3.67905	0.016	0.158912	1.0934	3.9845
S1310_018_096_baseline	0.0155859	0	1.39182	0	2.81649	0.016	0.157098	1.05915	4.2239
S1310_018_096_D2	0.00152335	0	1.80927	0	2.48373	0.018	0.143185	1.06536	4.29453
S1310_018_096_D9	0.000708911	0	1.10822	0	2.88008	0.017	0.152697	1.06542	3.98901
S1312_018_098_baseline	0	0.120946	0	2.38971	1.79631	0.027	0.119527	1.07756	4.30697
S1312_018_098_D9	0	0	0.416468	1.79381	2.2922	0.015	0.177166	1.04764	4.50249
S1314_018_100_baseline	0.00802202	0	1.71138	0	2.55954	0.017	0.146192	1.06341	4.27894
S1314_018_100_D2	0	0.0389087	0	3.32893	1.22375	0.005	0.262613	1.00311	4.59159
S1314_018_100_D9	0.0247576	0	1.60761	0	2.73991	0.019	0.139418	1.06651	4.37227
S1316_018_102_baseline	0	0	0.954313	1.59568	2.35924	0.016	0.169613	1.0472	4.90923
S1316_018_102_D2	0	0	0.334011	0	3.72144	0.015	0.179898	1.08004	4.05545
S1316_018_102_D9	0	0	0.891762	0	3.6781	0.017	0.148797	1.07695	4.56986
S1318_018_104_baseline	0	0.0645375	0	0.95995	4.15489	0	0.509946	0.866243	5.17937
S1318_018_104_D2	0	0.185347	0	3.83856	0.702995	0.014	0.196204	1.03923	4.72691
S1318_018_104_D9	0	0	0.710635	0.77841	2.92188	0.019	0.138597	1.07217	4.41093
S1320_018_106_baseline	0.0242626	0	1.3224	0	2.73791	0.027	0.121332	1.07711	4.08458
S1320_018_106_D2	0.0207718	0	1.34291	0	2.83022	0.019	0.140786	1.06768	4.1939
S1320_018_106_D9	0.00764916	0	0.793554	0	3.26561	0.018	0.141585	1.08036	4.06681
S1322_018_108_baseline	0	0.0104411	0	3.58242	1.18042	0.016	0.166688	1.05361	4.77328
S1322_018_108_D2	0	0	0.47283	1.29947	2.85933	0.015	0.188862	1.04626	4.63163
S1322_018_108_D9	0	0	0.755004	0.73023	3.21372	0.018	0.143806	1.07103	4.69895
S1324_018_110_baseline	0.0759977	0.0768376	0	4.46473	0.179077	0.02	0.13596	1.07269	4.79664
S1324_018_110_D2	0	0	1.3162	0.33927	2.82003	0.016	0.15631	1.05813	4.47551
S1324_018_110_D9	0.0176535	0	1.86754	0	2.44396	0.027	0.120225	1.07656	4.32915
S1326_018_112_baseline	0.00584367	0	1.11488	0	2.92727	0.014	0.20247	1.03934	4.04799
S1326_018_112_D2	0	0.0971379	0	1.14369	3.05701	0.024	0.128185	1.09155	4.29784
S1326_018_112_D9	0	0	0.959208	0	3.37028	0.019	0.137163	1.0795	4.32949
S1332_018_118_baseline	0.00360044	0	1.22878	0	2.92105	0.015	0.191383	1.04382	4.15344
S1332_018_118_D9	0	0	1.84326	1.12658	1.64732	0.024	0.12792	1.07157	4.61717
S1334_018_120_baseline	0	0.0816114	0	5.09123	0.382632	0.004	0.313234	0.978816	5.55548
S1334_018_120_D2	0	0	0.074942	1.50037	3.00601	0.009	0.215727	1.04001	4.58132
S1338_018_124_baseline	0	0	0.723359	0	3.39066	0.005	0.266497	1.01443	4.11402
S1338_018_124_D2	0	0	1.02283	0.257366	2.92614	0.002	0.350493	0.957153	4.20634
S1338_018_124_D9	0	0	0.925776	1.56056	1.97875	0.011	0.210278	1.02587	4.46508
S1340_018_126_baseline	0	0	0.88432	1.83112	1.58139	0.015	0.185093	1.0381	4.29683
S1340_018_126_D2	0	0	1.39748	0	2.95855	0.015	0.17203	1.05255	4.35602
S1340_018_126_D9	0	0.0389065	0	0.395372	3.99934	0.007	0.232351	1.05411	4.43362
S1348_018_134_baseline	0.0153092	0	1.62358	0	2.31699	0.016	0.157305	1.05757	3.95588
S1348_018_134_D2	0	0	1.38337	0	2.85596	0.014	0.201932	1.03676	4.23933
S1348_018_134_D9	0.00292332	0	0.743958	0	3.33459	0.014	0.194234	1.05401	4.08147

### Sheet: Monocytes
Mixture	CD141	pDC	DoubleNeg	CD1C	MonoClassical	MonoIntermediate	MonoNonclassical	P-value	Correlation	RMSE	Absolute score (sig.score)
S1230_018_016_baseline	0.996709	0	0	0	0	3.67269	0	0.05	0.0543092	1.25792	4.6694
S1230_018_016_D2	3.75114	0	0	0	0	0	0.750575	0.611	-0.00381938	1.07094	4.50171
S1230_018_016_D9	0	0	0	0	1.33411	0	3.00912	0.991	-0.0257365	1.41799	4.34322
S1232_018_018_baseline	2.83667	0	0	0	0	1.75684	0	0.173	0.0242244	1.09144	4.59351
S1232_018_018_D2	0.703259	0	0	0	0	0	3.95887	0.854	-0.0132762	1.2974	4.66213
S1232_018_018_D9	2.26612	0	0	0	2.05912	0	0.203362	0.712	-0.00732903	1.17913	4.52861
S1234_018_020_baseline	1.95502	0	0	0	0	2.49414	0	0.573	-0.00245912	1.16849	4.44916
S1238_018_024_baseline	3.01741	0	0	0	1.3794	0	0	0.367	0.00720675	1.10161	4.39681
S1238_018_024_D2	4.58124	0	0	0	0	0	0	0.15	0.0278244	1.07389	4.58124
S1238_018_024_D9	0.972036	0	0	0	0	1.91522	1.91595	0.672	-0.00579176	1.26151	4.80321
S1252_018_038_baseline	2.8654	0	0.916414	0	0.379602	0.515961	0	0.217	0.0185491	1.08603	4.67738
S1252_018_038_D2	1.07453	0	0	0	3.58824	0	0	0.445	0.00280213	1.37359	4.66277
S1252_018_038_D9	0.352567	0	0	0	0	4.38971	0	0.013	0.107969	1.31168	4.74228
S1254_018_040_baseline	1.98961	0	0	0.215669	0	2.41	0.179327	0.019	0.0788829	1.11801	4.7946
S1254_018_040_D2	0	0	0	0	0	0	4.59331	0.978	-0.0227115	1.40026	4.59331
S1254_018_040_D9	0.313709	0	0	0	0	4.28037	0.14609	0	0.296359	1.16585	4.74017
S1258_018_044_baseline	2.34936	0	0	0	0	0.255998	2.15757	0.714	-0.00744747	1.12887	4.76293
S1258_018_044_D2	1.02045	0	1.54402	0	0.446127	1.76414	0	0.182	0.0231614	1.23515	4.77473
S1258_018_044_D9	2.96834	0	0	0	0	1.00635	0.756156	0.475	0.00186759	1.08936	4.73085
S1260_018_046_baseline	0.50383	0	0	0	1.06269	0	3.034	0.978	-0.0227111	1.33708	4.60052
S1260_018_046_D2	3.21486	0	0.65118	0	0	0.890772	0	0.391	0.00572907	1.07744	4.75682
S1260_018_046_D9	3.04424	0	0	0	0	1.67988	0	0.152	0.0272591	1.08359	4.72411
S1264_018_050_baseline	0	0	0	0	0	2.82045	1.75307	0.815	-0.0116298	1.40067	4.57352
S1264_018_050_D2	0.0128283	0	0	0	2.28223	0	2.22511	0.979	-0.0230955	1.44728	4.52017
S1264_018_050_D9	4.46263	0	0	0	0	0	0	0.174	0.0240775	1.07535	4.46263
S1272_018_058_baseline	1.02947	0	0	0	1.36372	2.16799	0	0.416	0.00425964	1.31185	4.56117
S1272_018_058_D2	0	0	0	0	0.483274	0	4.06686	0.968	-0.021108	1.39955	4.55013
S1272_018_058_D9	3.1376	0	0	0	0.793071	0.467567	0	0.358	0.00781317	1.08658	4.39824
S1274_018_060_baseline	2.91882	0	0	0	0	1.74544	0	0.182	0.0231779	1.08977	4.66426
S1274_018_060_D9	2.01038	0	0	0	0	1.72192	1.00484	0.015	0.0889835	1.10931	4.73714
S1276_018_062_baseline	1.48214	0	0	0	0.0537405	0	2.88968	0.897	-0.0157689	1.19956	4.42557
S1276_018_062_D2	1.21937	0	0	0	0.849193	2.5453	0	0.3	0.0113001	1.27068	4.61387
S1276_018_062_D9	2.2236	0	0	0.07814	0	1.49327	1.04832	0.53	-0.000882846	1.13563	4.84333
S1278_018_064_baseline	3.19831	0	0	0	0.978362	0	0.210306	0.124	0.0327098	1.07363	4.38698
S1278_018_064_D2	0.893415	0	0.116119	0	3.00733	0	0.187398	0.853	-0.0130819	1.37056	4.20427
S1278_018_064_D9	1.15207	0	0	0	0.528185	0	2.69915	0.965	-0.0209799	1.24018	4.3794
S1280_018_066_baseline	0.704074	0	0	0	0	3.46834	0.182197	0.405	0.00486043	1.3173	4.35461
S1280_018_066_D2	0.0930474	0	0.0338653	0	0	4.80236	0	0.004	0.215677	1.26475	4.92927
S1280_018_066_D9	1.57969	0	0	0	0.931642	0	1.96459	0.896	-0.0157405	1.19925	4.47592
S1282_018_068_baseline	1.66605	0	0	0	0.785692	1.74649	0	0	0.276001	1.03811	4.19823
S1282_018_068_D2	0.457336	0	0	0	0	4.12304	0	0.027	0.069678	1.32175	4.58037
S1282_018_068_D9	0.431818	0	1.06409	0	2.93198	0	0	0.741	-0.00842257	1.38797	4.42789
S1284_018_070_baseline	3.98512	0	0	0	0	0	0	0.217	0.0185822	1.07749	3.98512
S1284_018_070_D9	0.622168	0	0	0	0	3.97978	0	0.049	0.0553004	1.30775	4.60195
S1286_018_072_baseline	1.94259	0	0	0	1.5821	0	0.961934	0.368	0.00703953	1.17364	4.48663
S1286_018_072_D2	2.75712	0	0	0	1.9374	0	0	0.245	0.0159012	1.13462	4.69452
S1286_018_072_D9	2.99777	0	0	0	1.54172	0	0.271452	0.239	0.0163215	1.10938	4.81094
S1288_018_074_baseline	0	0	0	0	1.40788	0	2.83964	0.999	-0.0313454	1.42498	4.24752
S1288_018_074_D2	0	0	0	0	0.75326	0	3.59021	0.991	-0.0257124	1.4057	4.34347
S1288_018_074_D9	0	0	0	0	1.29299	0	3.08307	0.992	-0.0259361	1.41672	4.37606
S1290_018_076_baseline	2.72108	0	0	0	1.75526	0.0183545	0	0.243	0.0160797	1.12642	4.4947
S1290_018_076_D2	2.44788	0	0	0	0.710129	0	1.34101	0.543	-0.0013056	1.11667	4.49902
S1290_018_076_D9	2.70816	0	0	0	0.435499	0	1.59882	0.162	0.0253933	1.09421	4.74248
S1292_018_078_baseline	2.19154	0	0	0	2.1081	0	0	0.527	-0.000567647	1.18142	4.29964
S1292_018_078_D2	1.57691	0	0	0	0.899533	0	2.23792	0.934	-0.0182072	1.20754	4.71436
S1292_018_078_D9	1.05552	0	0	0	0	3.08112	0.630478	0.009	0.15015	1.17337	4.76713
S1294_018_080_baseline	0	0	0	0	0	0	4.53922	0.999	-0.0372539	1.41017	4.53922
S1294_018_080_D2	0.607027	0	0	0	0	3.28774	0.754497	0.014	0.0928034	1.26244	4.64927
S1294_018_080_D9	0.43389	0	0	0	0	3.79431	0.603088	0.007	0.174575	1.23431	4.83128
S1298_018_084_baseline	0.329081	0	0.297924	0	0	3.57069	0	0.192	0.0221284	1.35032	4.19769
S1298_018_084_D2	0.980702	0	0	0.4276	0	3.31837	0	0.036	0.0624833	1.21798	4.72667
S1298_018_084_D9	0.32071	0	0	0	0	3.85218	0.333927	0.008	0.169277	1.25701	4.50682
S1302_018_088_baseline	2.60002	0	0	0	1.90085	0	0	0.653	-0.00530162	1.14932	4.50087
S1302_018_088_D2	0	0	0	0	0.57125	0	3.7167	0.999	-0.0331808	1.40874	4.28795
S1302_018_088_D9	3.29306	0	0	0	0.133596	0.0218409	1.07152	0.489	0.00130524	1.0742	4.52001
S1304_018_090_baseline	4.39302	0	0	0	0	0	0	0.305	0.0110831	1.0804	4.39302
S1304_018_090_D2	0.558461	0	0	0	1.3095	0	2.84632	0.816	-0.0116465	1.32935	4.71427
S1304_018_090_D9	0	0	0	0	1.55229	0	3.00755	0.996	-0.0284298	1.42418	4.55985
S1306_018_092_baseline	0.26331	0	0.575154	0	0	3.55655	0	0.132	0.0314811	1.34283	4.39502
S1306_018_092_D2	0.713045	0	0.301371	0	0	3.55532	0	0.06	0.0469307	1.28231	4.56974
S1306_018_092_D9	0.781385	0	0.316762	0	0.470003	2.90931	0	0.049	0.0552537	1.27234	4.47746
S1308_018_094_baseline	3.12664	0	0	0	0.348185	0	1.13232	0.245	0.0158673	1.07596	4.60715
S1308_018_094_D2	2.78008	0	0	0	0.139144	0	1.76637	0.092	0.0371846	1.08283	4.6856
S1308_018_094_D9	1.13203	0	0	0	0	1.67676	1.85184	0.788	-0.0102362	1.24091	4.66063
S1310_018_096_baseline	2.12296	0	0	0	2.57716	0	0	0.574	-0.00254328	1.21637	4.70011
S1310_018_096_D2	0	0	0	0	1.11923	0	3.43728	0.9	-0.0160056	1.4046	4.55651
S1310_018_096_D9	0.542926	0	0	0	0.559263	0	3.2889	0.877	-0.0148153	1.31623	4.39109
S1312_018_098_baseline	2.6985	0	0	0	0.505001	1.39116	0	0.113	0.0345359	1.10139	4.59466
S1312_018_098_D9	2.94092	0	0	0	1.71853	0	0	0.058	0.0480868	1.10177	4.65945
S1314_018_100_baseline	0	0	0	0	2.16311	0	2.32376	0.877	-0.0149032	1.43866	4.48687
S1314_018_100_D2	1.40421	0	0	0	0	2.61909	0.705508	0.036	0.0622775	1.18671	4.72881
S1314_018_100_D9	2.3414	0	0	0	2.24698	0	0	0.521	-0.000440416	1.18103	4.58838
S1316_018_102_baseline	1.68784	0	0.837695	0	2.08415	0	0	0.083	0.0390662	1.18461	4.60968
S1316_018_102_D2	0.091101	0	0	0	0.55086	0	3.94837	0.921	-0.0175424	1.3842	4.59033
S1316_018_102_D9	3.05823	0	0.0486885	0	0	1.5756	0.0577082	0.3	0.0112862	1.08776	4.74022
S1318_018_104_baseline	0.157964	0	0	0	0	5.30241	0	0	0.372762	1.12689	5.46037
S1318_018_104_D2	0.770446	0	0	0	0	2.77542	1.22125	0.046	0.0573783	1.25682	4.76712
S1318_018_104_D9	2.35698	0	0	0	0	0.71914	1.63456	0.554	-0.00164626	1.12257	4.71068
S1320_018_106_baseline	4.17717	0	0	0	0	0	0	0.192	0.022132	1.07611	4.17717
S1320_018_106_D2	3.5485	0	0	0	0.0148109	0	0.902649	0.398	0.0051691	1.06835	4.46596
S1320_018_106_D9	4.42762	0	0	0	0.127907	0	0	0.368	0.00706454	1.07741	4.55553
S1322_018_108_baseline	1.4392	0	0	0	0	2.23421	1.08315	0.054	0.0504094	1.18394	4.75656
S1322_018_108_D2	1.68098	0	0.589362	0	1.49099	0.94962	0	0.056	0.0497991	1.17958	4.71095
S1322_018_108_D9	2.57803	0	0	0	0.72268	0	1.45106	0.259	0.0140963	1.10984	4.75177
S1324_018_110_baseline	2.21615	0	0	0	0.48201	2.01916	0	0.034	0.0641096	1.12787	4.71732
S1324_018_110_D2	1.81776	0	0	0	0.925346	0	2.00814	0.382	0.00631134	1.17328	4.75124
S1324_018_110_D9	0.0900618	0	0	0	1.31467	0	3.13935	0.997	-0.0297873	1.40542	4.54408
S1326_018_112_baseline	1.25471	0	0	0	0.58857	0	3.00334	0.971	-0.0213868	1.24266	4.84662
S1326_018_112_D2	1.34864	0	0	0	0	3.10924	0.39734	0.558	-0.00184258	1.24286	4.85522
S1326_018_112_D9	2.08772	0	0	0	2.58833	0	0	0.649	-0.00513076	1.22108	4.67605
S1332_018_118_baseline	1.07727	0	0	0	1.68662	0	1.89156	0.583	-0.00295056	1.27179	4.65545
S1332_018_118_D9	3.74082	0	0	0	0.772453	0.0103573	0	0.128	0.032061	1.06433	4.52363
S1334_018_120_baseline	0.234697	0	0	0	0	3.60978	0.891299	0.008	0.153872	1.26796	4.73578
S1334_018_120_D2	1.91409	0	0	0	1.46269	0	1.3117	0.245	0.0158887	1.17173	4.68848
S1338_018_124_baseline	0.0494996	0	0.40602	0	0	3.92204	0	0.122	0.0329247	1.38554	4.37756
S1338_018_124_D2	1.18739	0	0	0	3.42989	0	0	0.157	0.0260853	1.33611	4.61729
S1338_018_124_D9	1.56139	0	0	0	0.872046	0	2.39174	0.358	0.00784524	1.19747	4.82517
S1340_018_126_baseline	2.12825	0	0	0	0	2.54239	0	0.09	0.0377384	1.14061	4.67064
S1340_018_126_D2	4.41367	0	0	0	0	0.122022	0	0.215	0.0188212	1.07296	4.5357
S1340_018_126_D9	0.65514	0	0.821329	0	0	3.24245	0	0.06	0.0463201	1.27245	4.71892
S1348_018_134_baseline	1.33322	0	0	0	2.96819	0	0	0.922	-0.0176002	1.32399	4.3014
S1348_018_134_D2	2.37655	0	0	0	0	0.319453	1.85127	0.613	-0.00395947	1.11744	4.54727
S1348_018_134_D9	1.96103	0	0	0	2.03405	0	0.462161	0.61	-0.00375677	1.19789	4.45724
