## Supplementary Figure 7 for "Cellular and Transcriptional Signature of the Nasal Mucosa is Associated with Susceptibility to Pneumococcal Carriage in Older Adults"

### Sheet: Sheet1
Marker	Fluorochrome	Clone	Isotype	Provider	Reference
CD66b	FITC	G10F5	Mouse IgM, k	Biolegend	305104
EpCam	PE	9C4	Mouse IgG2b, κ	Biolegend	324206
CD14	PerCPCy5.5	MΦP9	Mouse IgG1, κ	BD Biosciences	562692
HLADR	PECy7	L243	Mouse IgG2a, κ	Biolegend	307616
CD16	APC	3G8	Mouse IgG1, κ	Biolegend	302011
CD45	Pacific Orange	HI30	Mouse IgG1, κ	ThermoFisher	MHCD4530
Live & Dead	Pacific Blue	NA	NA	Fisher Scientific	L34964
